# scEPS integrates genetic and single-cell disease atlas data to provide granular mechanistic insights into complex human diseases

**DOI:** 10.64898/2026.06.26.26356714

**Authors:** Luli Zou, Owen Whitley, Hsin-Wei Tseng, Caitlin Simopoulos, Diana Chang, Ruoyu Zhang, Amy Stockwell, Wuming Gong, Kipper Fletez-Brant, Tawaun Lucas, Ephraim Kenigsberg, Alsu Missarova, David Garfield, Brian Yaspan, Mark McCarthy, Anubha Mahajan, Josh Kaminker, Huwenbo Shi

## Abstract

Integrating GWAS and single-cell data holds great potential for prioritizing causal disease biology at cellular resolution. Recent integrative approaches typically assess the enrichment of disease genetic signals in cell types or individual cells, without directly modeling disease phenotypes. We develop a new method, single-cell Expression exPlainability Statistics (scEPS), for identifying disease-associated cell neighborhoods, by explicitly testing whether the expression of GWAS-prioritized genes explains more variance in a disease than randomly selected, mean-expression-matched control genes. Crucially, when applied to PRSs of healthy donors, scEPS captures the genetic covariance between gene expression and diseases, mitigating the effect of reverse causation and prioritizing cell populations mediating the effects of GWAS genes. We applied scEPS to clinical diagnoses and PRSs of 4 neurological and 4 respiratory disorders, integrating brain and lung cell atlas data, respectively, with respective GWAS summary statistics data. scEPS recapitulated known and uncovered novel disease-associated cell populations, identifying 1.77× (s.e. 1.21) and 5.13× (s.e. 3.08) more significant associations than a CNA-based approach and scDRS, respectively. Furthermore, scEPS detected different cell populations, contrasting clinical diagnoses vs. their PRSs, revealing distinct biology for the active/symptomatic vs. preclinical/asymptomatic states of the disease. Finally, we observed limited concordance across methods using distinct definitions of disease association, underscoring the need to integrate complementary insights for holistic understanding of disease biology.
