## Supplementary Table 2 for "scEPS integrates genetic and single-cell disease atlas data to provide granular mechanistic insights into complex human diseases"

### Sheet: a) 1000 bootstrap samples
NUM_SIM	num-gwas-genes	varexp-total	varexp-enrich-per-gwas-gene	prop-causal-gwas	prop-causal-non-gwas	SIM_OMEGA_DIFF	SIM_OMEGA_GWAS	SIM_OMEGA_CONTROL	SIM_OMEGA_REST	SIM_OMEGA_OVERALL	MEAN_OMEGA_GWAS	STD_MEAN_OMEGA_GWAS	PROP_REJECT_OMEGA_GWAS	SE_PROP_REJECT_OMEGA_GWAS	MEAN_OMEGA_CONTROL	STD_MEAN_OMEGA_CONTROL	PROP_REJECT_OMEGA_CONTROL	SE_PROP_REJECT_OMEGA_CONTROL	MEAN_OMEGA_REST	STD_MEAN_OMEGA_REST	PROP_REJECT_OMEGA_REST	SE_PROP_REJECT_OMEGA_REST	MEAN_OMEGA_OVERALL	STD_MEAN_OMEGA_OVERALL	PROP_REJECT_OMEGA_OVERALL	SE_PROP_REJECT_OMEGA_OVERALL	MEAN_OMEGA_DIFF	STD_MEAN_OMEGA_DIFF	PROP_REJECT_OMEGA_DIFF	SE_PROP_REJECT_OMEGA_DIFF	MEAN_ELAPSED_TIME	STD_MEAN_ELAPSED_TIME
2000	600	0.4	1	0.1	0.1	3.165e-06	3.12103e-05	2.80453e-05	2.96224e-05	2.96228e-05	-3.68016e-05	3.85021e-05	0.053	0.00500421	-8.9594e-06	4.18938e-05	0.058	0.00520332	3.23786e-05	1.73014e-06	0.0645	0.00558892	2.87618e-05	8.46163e-07	0.09	0.00628662	-2.78435e-05	5.77078e-05	0.054	0.00500999	1.87644	0.00490085
2000	600	0.4	4	0.1	0.1	9.91297e-05	0.000123719	2.45893e-05	2.5928e-05	2.9594e-05	9.23358e-05	3.95049e-05	0.0605	0.00544944	-1.23997e-05	4.26542e-05	0.058	0.00530184	2.73021e-05	1.7473e-06	0.0675	0.00566741	2.79995e-05	8.43374e-07	0.093	0.00662939	0.000104736	5.92679e-05	0.064	0.00548043	1.82988	0.00308709
2000	600	0.4	7	0.1	0.1	0.000195064	0.000216288	2.12238e-05	2.24015e-05	2.97262e-05	0.000215903	3.81524e-05	0.056	0.00516294	5.93517e-05	4.17304e-05	0.0575	0.00541974	2.02911e-05	1.66027e-06	0.0595	0.00547322	2.80816e-05	8.94255e-07	0.0965	0.00674258	0.000156553	5.83209e-05	0.0645	0.00532854	1.87066	0.00528455
2000	600	0.4	10	0.1	0.1	0.000288433	0.000306166	1.77336e-05	1.87339e-05	2.96188e-05	0.000341056	4.06969e-05	0.0825	0.00622914	0.000111481	4.22688e-05	0.0635	0.0055129	1.6168e-05	1.76669e-06	0.073	0.00591229	3.02511e-05	8.86007e-07	0.1	0.00660153	0.000229575	5.87763e-05	0.0625	0.00553662	1.82951	0.0063433
2000	600	0.4	13	0.1	0.1	0.000378751	0.000393023	1.42718e-05	1.50838e-05	2.94203e-05	0.00050643	4.03256e-05	0.0725	0.00581636	1.76023e-05	4.24845e-05	0.0615	0.0052503	1.52322e-05	1.71202e-06	0.0605	0.00538545	3.10564e-05	9.04635e-07	0.1075	0.00713786	0.000488827	6.01771e-05	0.0685	0.00550876	1.91928	0.00466441
2000	200	0.4	7	0.1	0.1	0.000193386	0.000218926	2.55403e-05	2.72058e-05	2.96113e-05	8.17583e-05	7.82431e-05	0.066	0.00545986	5.63065e-05	8.44016e-05	0.058	0.00528798	2.77794e-05	1.09228e-06	0.0655	0.00554946	2.8558e-05	8.19956e-07	0.103	0.00684609	2.54481e-05	0.000116918	0.061	0.00535225	1.87902	0.00774662
2000	1000	0.4	7	0.1	0.1	0.000196742	0.000213563	1.68209e-05	1.76054e-05	2.97238e-05	0.000263506	2.88836e-05	0.069	0.00571335	2.78451e-05	2.96353e-05	0.056	0.00519356	1.60585e-05	2.13301e-06	0.0515	0.00495766	3.03752e-05	8.85135e-07	0.0975	0.00650664	0.000235662	4.32759e-05	0.0705	0.00570114	1.86805	0.00403604
2000	1400	0.4	7	0.1	0.1	0.000198214	0.000210545	1.23313e-05	1.27923e-05	2.96119e-05	0.000221712	2.32445e-05	0.072	0.00571546	-2.39253e-05	2.35645e-05	0.0565	0.00518597	1.71239e-05	2.60828e-06	0.055	0.00505746	2.93954e-05	8.50271e-07	0.099	0.00684663	0.000245638	3.4618e-05	0.061	0.00528212	1.87505	0.00505323
2000	600	0	7	0.1	0.1	0	0	0	0	0	2.4463e-05	3.41646e-05	0.0505	0.0048719	3.85755e-05	3.64007e-05	0.042	0.00433632	-2.609e-06	1.54364e-06	0.0435	0.00457915	-2.0205e-07	7.96775e-07	0.037	0.00419864	-1.41137e-05	5.13477e-05	0.05	0.00499237	1.86326	0.00890225
2000	600	0.2	7	0.1	0.1	9.67535e-05	0.000107232	1.04783e-05	1.10833e-05	1.4715e-05	8.7578e-05	3.70559e-05	0.0585	0.00500325	3.2353e-06	4.00493e-05	0.0525	0.00508421	1.19757e-05	1.63405e-06	0.051	0.00506098	1.42913e-05	8.31028e-07	0.05	0.00487055	8.43434e-05	5.57568e-05	0.0585	0.00535719	1.85522	0.00587233
2000	600	0.6	7	0.1	0.1	0.000291361	0.000323059	3.16974e-05	3.34531e-05	4.43915e-05	0.000281823	4.07121e-05	0.0635	0.00531676	2.86661e-05	4.47864e-05	0.071	0.00594605	3.67595e-05	1.82068e-06	0.077	0.00590526	4.47501e-05	8.98599e-07	0.171	0.00853633	0.000253157	6.18709e-05	0.07	0.00555348	1.86108	0.00648586
2000	600	0.4	7	0.05	0.1	0.000193755	0.000214798	2.10434e-05	2.22264e-05	2.94993e-05	0.000289609	3.92554e-05	0.068	0.00566719	2.50767e-05	4.13318e-05	0.0525	0.00497466	2.01265e-05	1.73085e-06	0.0585	0.0053776	2.91906e-05	8.74284e-07	0.0995	0.00661998	0.000264531	5.75288e-05	0.062	0.00568295	1.9072	0.0066063
2000	600	0.4	7	0.2	0.1	0.000194388	0.000215549	2.11607e-05	2.23277e-05	2.96266e-05	0.000262635	4.00554e-05	0.069	0.00559875	3.97456e-05	4.26948e-05	0.063	0.00551097	2.19766e-05	1.75543e-06	0.066	0.00566842	3.05391e-05	8.78139e-07	0.1015	0.00666664	0.00022289	6.00611e-05	0.066	0.00552408	1.85855	0.00594588
2000	600	0.4	7	1	0.1	0.000193628	0.000214607	2.098e-05	2.21822e-05	2.94511e-05	0.000235506	3.9637e-05	0.066	0.00570045	-2.2483e-05	4.16407e-05	0.052	0.00488866	2.47369e-05	1.68707e-06	0.0525	0.00486928	3.02113e-05	8.70022e-07	0.0985	0.00660989	0.000257987	5.93368e-05	0.057	0.00528569	1.82133	0.00841312
2000	600	0.4	7	0.1	0.05	0.000193885	0.00021492	2.10344e-05	2.22309e-05	2.95077e-05	0.000267417	4.06413e-05	0.066	0.0053974	3.62536e-05	4.19847e-05	0.0605	0.0053363	2.15517e-05	1.73249e-06	0.06	0.00520389	3.00526e-05	8.59499e-07	0.103	0.0069108	0.000231164	5.98942e-05	0.061	0.00532761	1.88248	0.00674682
2000	600	0.4	7	0.1	0.2	0.000192599	0.000213523	2.09244e-05	2.20981e-05	2.93296e-05	0.000188428	3.91276e-05	0.06	0.00525985	-2.17117e-06	4.22074e-05	0.0565	0.00509916	2.38342e-05	1.77176e-06	0.0685	0.00547106	2.84271e-05	8.44352e-07	0.0885	0.00656192	0.000190599	5.76847e-05	0.0515	0.00488728	1.85803	0.00508433
2000	600	0.4	7	0.1	1	0.00019315	0.000214106	2.09559e-05	2.21501e-05	2.93979e-05	0.000258479	3.9719e-05	0.0675	0.00560665	7.43907e-06	4.14995e-05	0.061	0.00540359	2.1556e-05	1.69588e-06	0.057	0.00530657	2.89282e-05	8.77216e-07	0.105	0.00704906	0.000251039	5.95936e-05	0.066	0.00538121	1.8281	0.00961015

### Sheet: b) 100 bootstrap samples
NUM_SIM	num-gwas-genes	varexp-total	varexp-enrich-per-gwas-gene	prop-causal-gwas	prop-causal-non-gwas	SIM_OMEGA_DIFF	SIM_OMEGA_GWAS	SIM_OMEGA_CONTROL	SIM_OMEGA_REST	SIM_OMEGA_OVERALL	MEAN_OMEGA_GWAS	STD_MEAN_OMEGA_GWAS	PROP_REJECT_OMEGA_GWAS	SE_PROP_REJECT_OMEGA_GWAS	MEAN_OMEGA_CONTROL	STD_MEAN_OMEGA_CONTROL	PROP_REJECT_OMEGA_CONTROL	SE_PROP_REJECT_OMEGA_CONTROL	MEAN_OMEGA_REST	STD_MEAN_OMEGA_REST	PROP_REJECT_OMEGA_REST	SE_PROP_REJECT_OMEGA_REST	MEAN_OMEGA_OVERALL	STD_MEAN_OMEGA_OVERALL	PROP_REJECT_OMEGA_OVERALL	SE_PROP_REJECT_OMEGA_OVERALL	MEAN_OMEGA_DIFF	STD_MEAN_OMEGA_DIFF	PROP_REJECT_OMEGA_DIFF	SE_PROP_REJECT_OMEGA_DIFF
2000	600	0.4	1	0.1	0.1	3.165e-06	3.12103e-05	2.80453e-05	2.96224e-05	2.96228e-05	-4.12116e-05	3.90372e-05	0.0595	0.00529926	-1.01866e-06	4.25204e-05	0.0595	0.00522214	3.2249e-05	1.74583e-06	0.0695	0.00560036	2.8768e-05	8.56378e-07	0.092	0.00635009	-4.01927e-05	5.85212e-05	0.0555	0.0050927
2000	600	0.4	4	0.1	0.1	9.91297e-05	0.000123719	2.45893e-05	2.5928e-05	2.9594e-05	0.000100143	4.00655e-05	0.0655	0.00571811	-7.15464e-06	4.31925e-05	0.058	0.00518934	2.71242e-05	1.76017e-06	0.071	0.00569649	2.82537e-05	8.5013e-07	0.103	0.00685088	0.000107298	6.01593e-05	0.064	0.00538847
2000	600	0.4	7	0.1	0.1	0.000195064	0.000216288	2.12238e-05	2.24015e-05	2.97262e-05	0.000217425	3.86994e-05	0.0605	0.00520513	5.01915e-05	4.24093e-05	0.062	0.0052657	2.07033e-05	1.67717e-06	0.0585	0.00511019	2.81819e-05	9.05662e-07	0.0995	0.00665141	0.000167234	5.911e-05	0.0695	0.00570679
2000	600	0.4	10	0.1	0.1	0.000288433	0.000306166	1.77336e-05	1.87339e-05	2.96188e-05	0.000337569	4.13344e-05	0.0855	0.00625489	0.000110236	4.30082e-05	0.067	0.00564136	1.63707e-05	1.78169e-06	0.071	0.00577121	3.02972e-05	8.99243e-07	0.1015	0.00665647	0.000227333	5.99652e-05	0.071	0.00593199
2000	600	0.4	13	0.1	0.1	0.000378751	0.000393023	1.42718e-05	1.50838e-05	2.94203e-05	0.000515386	4.08413e-05	0.081	0.00596938	2.18651e-05	4.3303e-05	0.069	0.00556403	1.48682e-05	1.7252e-06	0.0605	0.00530601	3.11726e-05	9.19744e-07	0.1225	0.00712666	0.00049352	6.11228e-05	0.0655	0.0056186
2000	200	0.4	7	0.1	0.1	0.000193386	0.000218926	2.55403e-05	2.72058e-05	2.96113e-05	8.3652e-05	8.00243e-05	0.0655	0.00548271	3.92543e-05	8.54281e-05	0.056	0.00505202	2.77704e-05	1.10229e-06	0.075	0.00564788	2.83571e-05	8.27035e-07	0.1085	0.00717853	4.43964e-05	0.000119203	0.0635	0.00579348
2000	1000	0.4	7	0.1	0.1	0.000196742	0.000213563	1.68209e-05	1.76054e-05	2.97238e-05	0.000269688	2.91432e-05	0.072	0.00583648	2.95749e-05	3.01431e-05	0.0625	0.00540791	1.58699e-05	2.1497e-06	0.053	0.00510252	3.0621e-05	9.00384e-07	0.1085	0.00719522	0.000240112	4.38059e-05	0.074	0.00576602
2000	1400	0.4	7	0.1	0.1	0.000198214	0.000210545	1.23313e-05	1.27923e-05	2.96119e-05	0.000226369	2.3653e-05	0.0785	0.00625669	-2.77558e-05	2.39458e-05	0.053	0.00512361	1.72353e-05	2.65161e-06	0.0655	0.00555376	2.95124e-05	8.64752e-07	0.1065	0.00671662	0.000254125	3.50642e-05	0.063	0.00541649
2000	600	0	7	0.1	0.1	0	0	0	0	0	2.25042e-05	3.4903e-05	0.054	0.00516351	4.17695e-05	3.70994e-05	0.0485	0.00484658	-2.66431e-06	1.55987e-06	0.05	0.00498218	-2.01449e-07	8.12737e-07	0.0435	0.00452313	-1.9265e-05	5.23927e-05	0.052	0.00516055
2000	600	0.2	7	0.1	0.1	9.67535e-05	0.000107232	1.04783e-05	1.10833e-05	1.4715e-05	9.18987e-05	3.7555e-05	0.066	0.00556529	-1.6432e-06	4.06756e-05	0.0585	0.00528156	1.21016e-05	1.64026e-06	0.055	0.00515824	1.43589e-05	8.44703e-07	0.0555	0.00534557	9.35407e-05	5.67123e-05	0.0645	0.00530484
2000	600	0.6	7	0.1	0.1	0.000291361	0.000323059	3.16974e-05	3.34531e-05	4.43915e-05	0.000293944	4.13298e-05	0.064	0.0053618	2.33205e-05	4.58865e-05	0.0785	0.00596915	3.6661e-05	1.83859e-06	0.08	0.00605261	4.48598e-05	9.15487e-07	0.1675	0.00826372	0.000270622	6.3144e-05	0.0785	0.00586783
2000	600	0.4	7	0.05	0.1	0.000193755	0.000214798	2.10434e-05	2.22264e-05	2.94993e-05	0.000307352	3.98231e-05	0.0715	0.00582557	2.46664e-05	4.20728e-05	0.0595	0.005147	1.96689e-05	1.74297e-06	0.065	0.00551511	2.93072e-05	8.86699e-07	0.1085	0.00693722	0.000282686	5.85402e-05	0.0675	0.00545392
2000	600	0.4	7	0.2	0.1	0.000194388	0.000215549	2.11607e-05	2.23277e-05	2.96266e-05	0.000259688	4.0494e-05	0.072	0.0057752	3.63132e-05	4.33778e-05	0.067	0.00559949	2.23678e-05	1.76481e-06	0.071	0.00564587	3.0667e-05	8.88858e-07	0.1105	0.00674861	0.000223374	6.10152e-05	0.062	0.00537785
2000	600	0.4	7	1	0.1	0.000193628	0.000214607	2.098e-05	2.21822e-05	2.94511e-05	0.000241553	4.02511e-05	0.07	0.00579673	-2.22727e-05	4.24842e-05	0.0575	0.00524253	2.47053e-05	1.70835e-06	0.0545	0.00509658	3.03886e-05	8.89893e-07	0.0985	0.00677481	0.000263826	6.0269e-05	0.0595	0.0052863
2000	600	0.4	7	0.1	0.05	0.000193885	0.00021492	2.10344e-05	2.22309e-05	2.95077e-05	0.000273353	4.1265e-05	0.07	0.00542453	3.69773e-05	4.24214e-05	0.0595	0.00520339	2.14309e-05	1.7416e-06	0.06	0.00540996	3.01647e-05	8.66697e-07	0.1055	0.00688834	0.000236376	6.09162e-05	0.0635	0.00575476
2000	600	0.4	7	0.1	0.2	0.000192599	0.000213523	2.09244e-05	2.20981e-05	2.93296e-05	0.000195562	4.0082e-05	0.0645	0.00556567	-8.58824e-06	4.2674e-05	0.057	0.00515689	2.39186e-05	1.78872e-06	0.075	0.00589002	2.85115e-05	8.61362e-07	0.094	0.00640356	0.000204151	5.86364e-05	0.058	0.00530317
2000	600	0.4	7	0.1	1	0.00019315	0.000214106	2.09559e-05	2.21501e-05	2.93979e-05	0.000252118	4.02042e-05	0.0695	0.0057523	1.51985e-05	4.22855e-05	0.0575	0.00522878	2.15299e-05	1.71277e-06	0.061	0.00527809	2.8981e-05	8.92703e-07	0.1145	0.00703372	0.000236918	6.04928e-05	0.069	0.00561205
