## Supplementary Table 3 for "scEPS integrates genetic and single-cell disease atlas data to provide granular mechanistic insights into complex human diseases"

### Sheet: a) 20 cell neighborhoods
NUM_SIM	num-gwas-genes	varexp-total	varexp-enrich-per-gwas-gene	prop-causal-gwas	prop-causal-non-gwas	SIM_OMEGA_DIFF	SIM_OMEGA_GWAS	SIM_OMEGA_CONTROL	SIM_OMEGA_REST	SIM_OMEGA_OVERALL	MEAN_MEAN_OMEGA_GWAS	STD_MEAN_MEAN_OMEGA_GWAS	PROP_REJECT_MEAN_OMEGA_GWAS	SE_PROP_REJECT_MEAN_OMEGA_GWAS	MEAN_MEAN_OMEGA_CONTROL	STD_MEAN_MEAN_OMEGA_CONTROL	PROP_REJECT_MEAN_OMEGA_CONTROL	SE_PROP_REJECT_MEAN_OMEGA_CONTROL	MEAN_MEAN_OMEGA_REST	STD_MEAN_MEAN_OMEGA_REST	PROP_REJECT_MEAN_OMEGA_REST	SE_PROP_REJECT_MEAN_OMEGA_REST	MEAN_MEAN_OMEGA_OVERALL	STD_MEAN_MEAN_OMEGA_OVERALL	PROP_REJECT_MEAN_OMEGA_OVERALL	SE_PROP_REJECT_MEAN_OMEGA_OVERALL	MEAN_MEAN_OMEGA_DIFF	STD_MEAN_MEAN_OMEGA_DIFF	PROP_REJECT_MEAN_OMEGA_DIFF	SE_PROP_REJECT_MEAN_OMEGA_DIFF
988	600	0.4	1	0.1	0.1	3.165e-06	3.12103e-05	2.80453e-05	2.96224e-05	2.96228e-05	-4.26989e-05	1.22168e-05	0.0688259	0.00849916	-4.19335e-06	1.31958e-05	0.0850202	0.00896973	3.23413e-05	5.29021e-07	0.486842	0.0165572	2.86882e-05	2.77227e-07	0.944332	0.00741895	-3.85057e-05	1.82024e-05	0.0779352	0.00826639
1000	600	0.4	4	0.1	0.1	9.91297e-05	0.000123719	2.45893e-05	2.5928e-05	2.9594e-05	0.000101005	1.25944e-05	0.076	0.0082943	-1.22133e-05	1.37711e-05	0.072	0.00776466	2.70961e-05	5.28047e-07	0.363	0.0145551	2.80866e-05	2.76379e-07	0.929	0.00809715	0.000113219	1.9776e-05	0.097	0.00958959
1000	600	0.4	7	0.1	0.1	0.000195064	0.000216288	2.12238e-05	2.24015e-05	2.97262e-05	0.000212747	1.19324e-05	0.1	0.00978086	5.49088e-05	1.38148e-05	0.069	0.00819593	2.0498e-05	5.27993e-07	0.28	0.0145082	2.80175e-05	2.81868e-07	0.898	0.00928668	0.000157839	1.88192e-05	0.086	0.00850121
1000	600	0.4	10	0.1	0.1	0.000288433	0.000306166	1.77336e-05	1.87339e-05	2.96188e-05	0.000338419	1.32163e-05	0.156	0.0114149	0.000115948	1.29694e-05	0.084	0.00875766	1.61633e-05	5.2926e-07	0.167	0.0117091	3.03294e-05	2.81523e-07	0.939	0.00726446	0.000222471	1.85263e-05	0.094	0.00913268
1000	600	0.4	13	0.1	0.1	0.000378751	0.000393023	1.42718e-05	1.50838e-05	2.94203e-05	0.000499864	1.2936e-05	0.282	0.0142486	2.07055e-05	1.32931e-05	0.08	0.00851984	1.53154e-05	5.36952e-07	0.165	0.0118779	3.10409e-05	2.90723e-07	0.945	0.00708804	0.000479158	1.84717e-05	0.17	0.011733
1000	200	0.4	7	0.1	0.1	0.000193386	0.000218926	2.55403e-05	2.72058e-05	2.96113e-05	7.75408e-05	2.47519e-05	0.079	0.00853325	4.57143e-05	2.59443e-05	0.076	0.00850233	2.78906e-05	3.42192e-07	0.733	0.0145629	2.84823e-05	2.66242e-07	0.945	0.00709422	3.18264e-05	3.73413e-05	0.07	0.00814404
1000	1000	0.4	7	0.1	0.1	0.000196742	0.000213563	1.68209e-05	1.76054e-05	2.97238e-05	0.000264657	9.51747e-06	0.185	0.0118307	2.80434e-05	8.94158e-06	0.066	0.00820229	1.60348e-05	6.63248e-07	0.14	0.0112177	3.04147e-05	2.72256e-07	0.949	0.00699521	0.000236614	1.37553e-05	0.112	0.0099121
1000	1400	0.4	7	0.1	0.1	0.000198214	0.000210545	1.23313e-05	1.27923e-05	2.96119e-05	0.000223355	7.31357e-06	0.185	0.011735	-2.84266e-05	7.60909e-06	0.075	0.00801968	1.73149e-05	8.57642e-07	0.148	0.0115614	2.92984e-05	2.69461e-07	0.947	0.00706325	0.000251782	1.07643e-05	0.139	0.0109768
1000	600	0	7	0.1	0.1	0	0	0	0	0	2.38846e-05	1.11398e-05	0.079	0.00836726	4.15451e-05	1.12899e-05	0.08	0.00857409	-2.68005e-06	5.0831e-07	0.093	0.00924968	-1.74219e-07	2.59542e-07	0.088	0.00895828	-1.76603e-05	1.59269e-05	0.083	0.00886968
1000	600	0.2	7	0.1	0.1	9.67535e-05	0.000107232	1.04783e-05	1.10833e-05	1.4715e-05	8.87665e-05	1.17779e-05	0.075	0.00809269	1.42976e-06	1.26987e-05	0.076	0.00866322	1.20028e-05	5.25546e-07	0.148	0.0110653	1.42788e-05	2.48431e-07	0.438	0.0154041	8.73374e-05	1.68851e-05	0.073	0.00804726
1000	600	0.6	7	0.1	0.1	0.000291361	0.000323059	3.16974e-05	3.34531e-05	4.43915e-05	0.000281878	1.315e-05	0.128	0.0104607	2.72578e-05	1.49427e-05	0.088	0.00901313	3.67556e-05	5.95302e-07	0.551	0.0160942	4.46883e-05	2.78264e-07	0.998	0.00140157	0.00025462	1.94516e-05	0.097	0.00918075
1000	600	0.4	7	0.05	0.1	0.000193755	0.000214798	2.10434e-05	2.22264e-05	2.94993e-05	0.000295712	1.30194e-05	0.133	0.0106821	2.53082e-05	1.25853e-05	0.059	0.00729277	1.99807e-05	5.37369e-07	0.241	0.0134359	2.92512e-05	2.70956e-07	0.932	0.00775304	0.000270404	1.84131e-05	0.107	0.010031
1000	600	0.4	7	0.2	0.1	0.000194388	0.000215549	2.11607e-05	2.23277e-05	2.96266e-05	0.000256355	1.26276e-05	0.126	0.0104352	3.49278e-05	1.372e-05	0.082	0.00832156	2.23421e-05	5.53003e-07	0.281	0.0143691	3.04982e-05	2.62549e-07	0.955	0.00685419	0.000221427	2.00342e-05	0.113	0.00968006
1000	600	0.4	7	1	0.1	0.000193628	0.000214607	2.098e-05	2.21822e-05	2.94511e-05	0.000235926	1.19294e-05	0.107	0.00943644	-2.23294e-05	1.37057e-05	0.082	0.0086301	2.47404e-05	5.50032e-07	0.353	0.0149038	3.02275e-05	2.71853e-07	0.958	0.00588052	0.000258256	1.93343e-05	0.095	0.00932647
1000	600	0.4	7	0.1	0.05	0.000193885	0.00021492	2.10344e-05	2.22309e-05	2.95077e-05	0.000267334	1.20826e-05	0.114	0.00979537	3.80501e-05	1.36615e-05	0.074	0.00807183	2.14819e-05	5.17894e-07	0.255	0.0141876	3.00371e-05	2.68553e-07	0.949	0.00702674	0.000229284	1.79013e-05	0.085	0.00914315
1000	600	0.4	7	0.1	0.2	0.000192599	0.000213523	2.09244e-05	2.20981e-05	2.93296e-05	0.000193315	1.29497e-05	0.097	0.00937474	-6.32474e-06	1.29188e-05	0.079	0.00821749	2.38398e-05	5.7139e-07	0.307	0.0145871	2.84596e-05	2.78021e-07	0.94	0.0075032	0.000199641	1.71598e-05	0.08	0.00812994
1000	600	0.4	7	0.1	1	0.00019315	0.000214106	2.09559e-05	2.21501e-05	2.93979e-05	0.000255887	1.27028e-05	0.133	0.0110244	1.08112e-05	1.28221e-05	0.077	0.00832063	2.15001e-05	5.40248e-07	0.287	0.0142519	2.89003e-05	2.68577e-07	0.922	0.00868442	0.000245076	1.89987e-05	0.094	0.00899548

### Sheet: b) 100 cell neighborhoods
NUM_SIM	num-gwas-genes	varexp-total	varexp-enrich-per-gwas-gene	prop-causal-gwas	prop-causal-non-gwas	SIM_OMEGA_DIFF	SIM_OMEGA_GWAS	SIM_OMEGA_CONTROL	SIM_OMEGA_REST	SIM_OMEGA_OVERALL	MEAN_MEAN_OMEGA_GWAS	STD_MEAN_MEAN_OMEGA_GWAS	PROP_REJECT_MEAN_OMEGA_GWAS	SE_PROP_REJECT_MEAN_OMEGA_GWAS	MEAN_MEAN_OMEGA_CONTROL	STD_MEAN_MEAN_OMEGA_CONTROL	PROP_REJECT_MEAN_OMEGA_CONTROL	SE_PROP_REJECT_MEAN_OMEGA_CONTROL	MEAN_MEAN_OMEGA_REST	STD_MEAN_MEAN_OMEGA_REST	PROP_REJECT_MEAN_OMEGA_REST	SE_PROP_REJECT_MEAN_OMEGA_REST	MEAN_MEAN_OMEGA_OVERALL	STD_MEAN_MEAN_OMEGA_OVERALL	PROP_REJECT_MEAN_OMEGA_OVERALL	SE_PROP_REJECT_MEAN_OMEGA_OVERALL	MEAN_MEAN_OMEGA_DIFF	STD_MEAN_MEAN_OMEGA_DIFF	PROP_REJECT_MEAN_OMEGA_DIFF	SE_PROP_REJECT_MEAN_OMEGA_DIFF
395	600	0.4	1	0.1	0.1	3.165e-06	3.12103e-05	2.80453e-05	2.96224e-05	2.96228e-05	-4.22531e-05	1.152e-05	0.0531646	0.0112931	-3.87007e-06	1.29958e-05	0.0455696	0.0103211	3.23254e-05	5.34552e-07	0.837975	0.0181233	2.86994e-05	2.65681e-07	0.997468	0.00243869	-3.83832e-05	1.76463e-05	0.0607595	0.012069
400	600	0.4	4	0.1	0.1	9.91297e-05	0.000123719	2.45893e-05	2.5928e-05	2.9594e-05	0.000101005	1.23417e-05	0.085	0.0135383	-1.22133e-05	1.3882e-05	0.055	0.0115377	2.70961e-05	5.34276e-07	0.7	0.0229378	2.80866e-05	2.76154e-07	1	0	0.000113219	1.95076e-05	0.07	0.0125598
400	600	0.4	7	0.1	0.1	0.000195064	0.000216288	2.12238e-05	2.24015e-05	2.97262e-05	0.000212747	1.257e-05	0.1625	0.0188102	5.49088e-05	1.35745e-05	0.0675	0.0122195	2.0498e-05	5.58429e-07	0.4675	0.0247934	2.80175e-05	2.88858e-07	1	0	0.000157839	1.87419e-05	0.0775	0.0131596
400	600	0.4	10	0.1	0.1	0.000288433	0.000306166	1.77336e-05	1.87339e-05	2.96188e-05	0.000338419	1.31045e-05	0.2825	0.0238146	0.000115948	1.32027e-05	0.11	0.0158009	1.61633e-05	5.538e-07	0.3025	0.0225912	3.03294e-05	3.0266e-07	1	0	0.000222471	1.9989e-05	0.125	0.0172661
400	600	0.4	13	0.1	0.1	0.000378751	0.000393023	1.42718e-05	1.50838e-05	2.94203e-05	0.000499864	1.24248e-05	0.5275	0.0248009	2.07055e-05	1.34998e-05	0.045	0.0104287	1.53154e-05	5.36894e-07	0.3	0.0227294	3.10409e-05	2.8947e-07	0.9975	0.00257729	0.000479158	1.97528e-05	0.26	0.0218526
400	200	0.4	7	0.1	0.1	0.000193386	0.000218926	2.55403e-05	2.72058e-05	2.96113e-05	7.75408e-05	2.36925e-05	0.0625	0.0121992	4.57143e-05	2.61133e-05	0.06	0.0115222	2.78906e-05	3.43884e-07	0.9825	0.00671083	2.84823e-05	2.70881e-07	1	0	3.18264e-05	3.48058e-05	0.0525	0.0109044
400	1000	0.4	7	0.1	0.1	0.000196742	0.000213563	1.68209e-05	1.76054e-05	2.97238e-05	0.000264657	9.06776e-06	0.3175	0.0241236	2.80434e-05	8.96258e-06	0.05	0.0104815	1.60348e-05	6.25512e-07	0.1925	0.0195346	3.04147e-05	2.62036e-07	0.9975	0.00243021	0.000236614	1.33169e-05	0.135	0.0173672
400	1400	0.4	7	0.1	0.1	0.000198214	0.000210545	1.23313e-05	1.27923e-05	2.96119e-05	0.000223355	7.46892e-06	0.3225	0.0239583	-2.84266e-05	8.09379e-06	0.0875	0.0139296	1.73149e-05	8.53143e-07	0.2225	0.020616	2.92984e-05	2.80427e-07	1	0	0.000251782	1.10078e-05	0.245	0.0213581
400	600	0	7	0.1	0.1	0	0	0	0	0	2.38846e-05	1.09273e-05	0.05	0.0104391	4.15451e-05	1.14337e-05	0.0725	0.0129025	-2.68005e-06	4.99689e-07	0.0725	0.0132202	-1.74219e-07	2.39966e-07	0.0475	0.0108227	-1.76603e-05	1.57008e-05	0.0675	0.0122367
400	600	0.2	7	0.1	0.1	9.67535e-05	0.000107232	1.04783e-05	1.10833e-05	1.4715e-05	8.87665e-05	1.14652e-05	0.0725	0.0130564	1.42976e-06	1.25888e-05	0.0675	0.0121497	1.20028e-05	4.9981e-07	0.2225	0.0208049	1.42788e-05	2.50301e-07	0.7925	0.020403	8.73374e-05	1.71256e-05	0.07	0.0125649
400	600	0.6	7	0.1	0.1	0.000291361	0.000323059	3.16974e-05	3.34531e-05	4.43915e-05	0.000281878	1.30145e-05	0.1875	0.0190624	2.72578e-05	1.37827e-05	0.04	0.00958959	3.67556e-05	5.82864e-07	0.89	0.0156779	4.46883e-05	2.69956e-07	1	0	0.00025462	1.97655e-05	0.1125	0.0161708
400	600	0.4	7	0.05	0.1	0.000193755	0.000214798	2.10434e-05	2.22264e-05	2.94993e-05	0.000295712	1.18193e-05	0.2075	0.0206618	2.53082e-05	1.14927e-05	0.035	0.00912332	1.99807e-05	5.10569e-07	0.4525	0.0244444	2.92512e-05	2.68583e-07	1	0	0.000270404	1.69719e-05	0.0975	0.0148217
400	600	0.4	7	0.2	0.1	0.000194388	0.000215549	2.11607e-05	2.23277e-05	2.96266e-05	0.000256355	1.25932e-05	0.1725	0.0189613	3.49278e-05	1.39939e-05	0.07	0.0120111	2.23421e-05	5.88112e-07	0.495	0.0250715	3.04982e-05	2.44683e-07	1	0	0.000221427	1.92534e-05	0.105	0.0150403
400	600	0.4	7	1	0.1	0.000193628	0.000214607	2.098e-05	2.21822e-05	2.94511e-05	0.000235926	1.20542e-05	0.1425	0.0179563	-2.23294e-05	1.38302e-05	0.07	0.0130984	2.47404e-05	5.1421e-07	0.6575	0.0231286	3.02275e-05	2.61732e-07	1	0	0.000258256	1.94527e-05	0.1275	0.0165906
400	600	0.4	7	0.1	0.05	0.000193885	0.00021492	2.10344e-05	2.22309e-05	2.95077e-05	0.000267334	1.27219e-05	0.1775	0.0190415	3.80501e-05	1.32475e-05	0.0325	0.00873047	2.14819e-05	5.47896e-07	0.495	0.0250763	3.00371e-05	2.68806e-07	1	0	0.000229284	1.76055e-05	0.0925	0.0152213
400	600	0.4	7	0.1	0.2	0.000192599	0.000213523	2.09244e-05	2.20981e-05	2.93296e-05	0.000193315	1.15584e-05	0.1175	0.0149052	-6.32474e-06	1.37709e-05	0.0525	0.011511	2.38398e-05	5.64557e-07	0.5775	0.0248948	2.84596e-05	2.93889e-07	1	0	0.000199641	1.7514e-05	0.0825	0.014294
400	600	0.4	7	0.1	1	0.00019315	0.000214106	2.09559e-05	2.21501e-05	2.93979e-05	0.000255887	1.29767e-05	0.1525	0.0181174	1.08112e-05	1.32638e-05	0.0475	0.0105284	2.15001e-05	5.00967e-07	0.5075	0.0242413	2.89003e-05	2.91961e-07	1	0	0.000245076	1.91204e-05	0.1025	0.0153492

### Sheet: c) 500 cell neighborhoods
NUM_SIM	num-gwas-genes	varexp-total	varexp-enrich-per-gwas-gene	prop-causal-gwas	prop-causal-non-gwas	SIM_OMEGA_DIFF	SIM_OMEGA_GWAS	SIM_OMEGA_CONTROL	SIM_OMEGA_REST	SIM_OMEGA_OVERALL	MEAN_MEAN_OMEGA_GWAS	STD_MEAN_MEAN_OMEGA_GWAS	PROP_REJECT_MEAN_OMEGA_GWAS	SE_PROP_REJECT_MEAN_OMEGA_GWAS	MEAN_MEAN_OMEGA_CONTROL	STD_MEAN_MEAN_OMEGA_CONTROL	PROP_REJECT_MEAN_OMEGA_CONTROL	SE_PROP_REJECT_MEAN_OMEGA_CONTROL	MEAN_MEAN_OMEGA_REST	STD_MEAN_MEAN_OMEGA_REST	PROP_REJECT_MEAN_OMEGA_REST	SE_PROP_REJECT_MEAN_OMEGA_REST	MEAN_MEAN_OMEGA_OVERALL	STD_MEAN_MEAN_OMEGA_OVERALL	PROP_REJECT_MEAN_OMEGA_OVERALL	SE_PROP_REJECT_MEAN_OMEGA_OVERALL	MEAN_MEAN_OMEGA_DIFF	STD_MEAN_MEAN_OMEGA_DIFF	PROP_REJECT_MEAN_OMEGA_DIFF	SE_PROP_REJECT_MEAN_OMEGA_DIFF
39	600	0.4	1	0.1	0.1	3.165e-06	3.12103e-05	2.80453e-05	2.96224e-05	2.96228e-05	-4.09661e-05	1.19718e-05	0.102564	0.0476378	-3.4951e-06	1.27724e-05	0.0512821	0.0340531	3.22618e-05	6.17577e-07	1	0	2.86957e-05	2.15758e-07	1	0	-3.74712e-05	1.58776e-05	0	0
40	600	0.4	4	0.1	0.1	9.91297e-05	0.000123719	2.45893e-05	2.5928e-05	2.9594e-05	0.000101005	1.43095e-05	0.25	0.0721372	-1.22133e-05	1.47892e-05	0.05	0.0328605	2.70961e-05	5.89537e-07	1	0	2.80866e-05	3.0604e-07	1	0	0.000113219	2.10132e-05	0.125	0.0517935
40	600	0.4	7	0.1	0.1	0.000195064	0.000216288	2.12238e-05	2.24015e-05	2.97262e-05	0.000212747	1.19291e-05	0.65	0.0769555	5.49088e-05	1.19887e-05	0.1	0.0461876	2.0498e-05	5.1716e-07	1	0	2.80175e-05	3.2208e-07	1	0	0.000157839	1.77877e-05	0.25	0.0679241
40	600	0.4	10	0.1	0.1	0.000288433	0.000306166	1.77336e-05	1.87339e-05	2.96188e-05	0.000338419	1.2574e-05	1	0	0.000115948	1.18752e-05	0.2	0.0625038	1.61633e-05	4.97322e-07	1	0	3.03294e-05	3.058e-07	1	0	0.000222471	1.66936e-05	0.425	0.0794249
40	600	0.4	13	0.1	0.1	0.000378751	0.000393023	1.42718e-05	1.50838e-05	2.94203e-05	0.000499864	1.38471e-05	1	0	2.07055e-05	1.16178e-05	0.05	0.0348246	1.53154e-05	4.56389e-07	1	0	3.10409e-05	3.04843e-07	1	0	0.000479158	1.85874e-05	0.975	0.0255125
40	200	0.4	7	0.1	0.1	0.000193386	0.000218926	2.55403e-05	2.72058e-05	2.96113e-05	7.75408e-05	2.88402e-05	0.075	0.0407496	4.57143e-05	2.54479e-05	0.075	0.0413068	2.78906e-05	3.46187e-07	1	0	2.84823e-05	3.05974e-07	1	0	3.18264e-05	3.79673e-05	0.1	0.0463562
40	1000	0.4	7	0.1	0.1	0.000196742	0.000213563	1.68209e-05	1.76054e-05	2.97238e-05	0.000264657	8.92224e-06	1	0	2.80434e-05	7.89574e-06	0.025	0.0242383	1.60348e-05	6.02999e-07	0.925	0.039584	3.04147e-05	2.5128e-07	1	0	0.000236614	1.24103e-05	0.7	0.0734795
40	1400	0.4	7	0.1	0.1	0.000198214	0.000210545	1.23313e-05	1.27923e-05	2.96119e-05	0.000223355	7.93554e-06	1	0	-2.84266e-05	7.76181e-06	0.05	0.0345209	1.73149e-05	9.03202e-07	0.8	0.0622033	2.92984e-05	3.06094e-07	1	0	0.000251782	1.02772e-05	1	0
40	600	0	7	0.1	0.1	0	0	0	0	0	2.38846e-05	1.17551e-05	0.075	0.0412151	4.15451e-05	1.15431e-05	0.05	0.0336523	-2.68005e-06	5.13439e-07	0.125	0.0530634	-1.74219e-07	2.06732e-07	0	0	-1.76603e-05	1.70184e-05	0.05	0.0346148
40	600	0.2	7	0.1	0.1	9.67535e-05	0.000107232	1.04783e-05	1.10833e-05	1.4715e-05	8.87665e-05	1.32426e-05	0.175	0.0603934	1.42976e-06	1.32959e-05	0.05	0.0350728	1.20028e-05	6.51419e-07	0.875	0.0534489	1.42788e-05	2.47257e-07	1	0	8.73374e-05	1.79904e-05	0.075	0.0417575
40	600	0.6	7	0.1	0.1	0.000291361	0.000323059	3.16974e-05	3.34531e-05	4.43915e-05	0.000281878	1.31026e-05	0.875	0.0529805	2.72578e-05	1.4014e-05	0	0	3.67556e-05	5.59664e-07	1	0	4.46883e-05	2.95041e-07	1	0	0.00025462	2.13154e-05	0.4	0.0782773
40	600	0.4	7	0.05	0.1	0.000193755	0.000214798	2.10434e-05	2.22264e-05	2.94993e-05	0.000295712	1.17028e-05	0.925	0.0405558	2.53082e-05	1.07003e-05	0.025	0.025686	1.99807e-05	5.42426e-07	1	0	2.92512e-05	2.33468e-07	1	0	0.000270404	1.51005e-05	0.65	0.0730365
40	600	0.4	7	0.2	0.1	0.000194388	0.000215549	2.11607e-05	2.23277e-05	2.96266e-05	0.000256355	1.41687e-05	0.8	0.0621413	3.49278e-05	1.27051e-05	0.05	0.0342087	2.23421e-05	5.49141e-07	1	0	3.04982e-05	2.39013e-07	1	0	0.000221427	2.05047e-05	0.425	0.0759212
40	600	0.4	7	1	0.1	0.000193628	0.000214607	2.098e-05	2.21822e-05	2.94511e-05	0.000235926	1.09235e-05	0.825	0.0582869	-2.23294e-05	1.16122e-05	0.05	0.0330166	2.47404e-05	5.12819e-07	1	0	3.02275e-05	2.82627e-07	1	0	0.000258256	1.71805e-05	0.55	0.0756388
40	600	0.4	7	0.1	0.05	0.000193885	0.00021492	2.10344e-05	2.22309e-05	2.95077e-05	0.000267334	1.15047e-05	0.9	0.0467902	3.80501e-05	1.1437e-05	0	0	2.14819e-05	5.8566e-07	1	0	3.00371e-05	2.18027e-07	1	0	0.000229284	1.31442e-05	0.35	0.0782362
40	600	0.4	7	0.1	0.2	0.000192599	0.000213523	2.09244e-05	2.20981e-05	2.93296e-05	0.000193315	1.20826e-05	0.575	0.0793678	-6.32474e-06	1.24692e-05	0	0	2.38398e-05	6.15966e-07	1	0	2.84596e-05	3.26822e-07	1	0	0.000199641	1.64987e-05	0.275	0.0706369
40	600	0.4	7	0.1	1	0.00019315	0.000214106	2.09559e-05	2.21501e-05	2.93979e-05	0.000255887	1.26128e-05	0.875	0.0516103	1.08112e-05	1.69374e-05	0.075	0.0393033	2.15001e-05	5.45493e-07	1	0	2.89003e-05	3.27901e-07	1	0	0.000245076	2.15152e-05	0.55	0.0792007
