## Supplementary Table 4 for "scEPS integrates genetic and single-cell disease atlas data to provide granular mechanistic insights into complex human diseases"

### Sheet: a) 50 bootstrap blocks
NUM_SIM	num-gwas-genes	varexp-total	varexp-enrich-per-gwas-gene	prop-causal-gwas	prop-causal-non-gwas	SIM_OMEGA_DIFF	SIM_OMEGA_GWAS	SIM_OMEGA_CONTROL	SIM_OMEGA_REST	SIM_OMEGA_OVERALL	MEAN_MEAN_OMEGA_GWAS	STD_MEAN_MEAN_OMEGA_GWAS	PROP_REJECT_MEAN_OMEGA_GWAS	SE_PROP_REJECT_MEAN_OMEGA_GWAS	MEAN_MEAN_OMEGA_CONTROL	STD_MEAN_MEAN_OMEGA_CONTROL	PROP_REJECT_MEAN_OMEGA_CONTROL	SE_PROP_REJECT_MEAN_OMEGA_CONTROL	MEAN_MEAN_OMEGA_REST	STD_MEAN_MEAN_OMEGA_REST	PROP_REJECT_MEAN_OMEGA_REST	SE_PROP_REJECT_MEAN_OMEGA_REST	MEAN_MEAN_OMEGA_OVERALL	STD_MEAN_MEAN_OMEGA_OVERALL	PROP_REJECT_MEAN_OMEGA_OVERALL	SE_PROP_REJECT_MEAN_OMEGA_OVERALL	MEAN_MEAN_OMEGA_DIFF	STD_MEAN_MEAN_OMEGA_DIFF	PROP_REJECT_MEAN_OMEGA_DIFF	SE_PROP_REJECT_MEAN_OMEGA_DIFF
197	600	0.4	1	0.1	0.1	3.165e-06	3.12103e-05	2.80453e-05	2.96224e-05	2.96228e-05	-4.197e-05	1.14545e-05	0.0406091	0.0139264	-3.83115e-06	1.20479e-05	0.0609137	0.0166438	3.23249e-05	5.36795e-07	0.989848	0.00725201	2.87104e-05	2.60321e-07	1	0	-3.8139e-05	1.71177e-05	0.0304569	0.0121918
200	600	0.4	4	0.1	0.1	9.91297e-05	0.000123719	2.45893e-05	2.5928e-05	2.9594e-05	0.000101005	1.36058e-05	0.125	0.0236665	-1.22133e-05	1.40412e-05	0.075	0.0187082	2.70961e-05	5.59238e-07	0.915	0.0197547	2.80866e-05	2.74474e-07	1	0	0.000113219	2.05471e-05	0.085	0.0190687
200	600	0.4	7	0.1	0.1	0.000195064	0.000216288	2.12238e-05	2.24015e-05	2.97262e-05	0.000212747	1.2515e-05	0.26	0.0315722	5.49088e-05	1.30736e-05	0.055	0.0163661	2.0498e-05	5.42838e-07	0.755	0.0307524	2.80175e-05	2.85815e-07	1	0	0.000157839	1.80602e-05	0.08	0.0183849
200	600	0.4	10	0.1	0.1	0.000288433	0.000306166	1.77336e-05	1.87339e-05	2.96188e-05	0.000338419	1.39724e-05	0.455	0.0355624	0.000115948	1.40473e-05	0.115	0.0226737	1.61633e-05	5.52326e-07	0.535	0.0352605	3.03294e-05	3.12693e-07	1	0	0.000222471	1.97322e-05	0.17	0.0264278
200	600	0.4	13	0.1	0.1	0.000378751	0.000393023	1.42718e-05	1.50838e-05	2.94203e-05	0.000499864	1.29803e-05	0.76	0.0300466	2.07055e-05	1.2613e-05	0.045	0.0146143	1.53154e-05	5.04865e-07	0.5	0.0350425	3.10409e-05	2.87674e-07	1	0	0.000479158	1.91934e-05	0.42	0.0338953
200	200	0.4	7	0.1	0.1	0.000193386	0.000218926	2.55403e-05	2.72058e-05	2.96113e-05	7.75408e-05	2.5201e-05	0.06	0.0163994	4.57143e-05	2.52817e-05	0.035	0.013029	2.78906e-05	3.57669e-07	1	0	2.84823e-05	2.61762e-07	1	0	3.18264e-05	3.64937e-05	0.035	0.0127718
200	1000	0.4	7	0.1	0.1	0.000196742	0.000213563	1.68209e-05	1.76054e-05	2.97238e-05	0.000264657	8.77661e-06	0.535	0.0343651	2.80434e-05	8.91632e-06	0.05	0.0149447	1.60348e-05	6.54626e-07	0.355	0.0330567	3.04147e-05	2.71962e-07	1	0	0.000236614	1.3206e-05	0.225	0.0299484
200	1400	0.4	7	0.1	0.1	0.000198214	0.000210545	1.23313e-05	1.27923e-05	2.96119e-05	0.000223355	7.44643e-06	0.59	0.0334443	-2.84266e-05	7.76291e-06	0.08	0.0193248	1.73149e-05	8.87695e-07	0.31	0.0331533	2.92984e-05	2.80172e-07	1	0	0.000251782	1.13204e-05	0.37	0.0346476
200	600	0	7	0.1	0.1	0	0	0	0	0	2.38846e-05	1.10347e-05	0.045	0.0139106	4.15451e-05	1.12642e-05	0.065	0.0178602	-2.68005e-06	5.0116e-07	0.075	0.0195209	-1.74219e-07	2.58947e-07	0.03	0.0123437	-1.76603e-05	1.59652e-05	0.055	0.015224
200	600	0.2	7	0.1	0.1	9.67535e-05	0.000107232	1.04783e-05	1.10833e-05	1.4715e-05	8.87665e-05	1.21345e-05	0.125	0.0227001	1.42976e-06	1.26041e-05	0.065	0.0175882	1.20028e-05	5.22793e-07	0.37	0.0343038	1.42788e-05	2.4607e-07	0.99	0.00709374	8.73374e-05	1.65486e-05	0.065	0.0171385
200	600	0.6	7	0.1	0.1	0.000291361	0.000323059	3.16974e-05	3.34531e-05	4.43915e-05	0.000281878	1.32882e-05	0.345	0.0341547	2.72578e-05	1.56932e-05	0.05	0.0149868	3.67556e-05	5.66538e-07	0.985	0.00877332	4.46883e-05	2.60026e-07	1	0	0.00025462	2.19182e-05	0.155	0.0251808
200	600	0.4	7	0.05	0.1	0.000193755	0.000214798	2.10434e-05	2.22264e-05	2.94993e-05	0.000295712	1.1301e-05	0.36	0.0351891	2.53082e-05	1.173e-05	0.035	0.012457	1.99807e-05	5.14537e-07	0.79	0.0293492	2.92512e-05	2.60114e-07	1	0	0.000270404	1.65406e-05	0.2	0.0270142
200	600	0.4	7	0.2	0.1	0.000194388	0.000215549	2.11607e-05	2.23277e-05	2.96266e-05	0.000256355	1.21187e-05	0.315	0.0322665	3.49278e-05	1.29575e-05	0.035	0.013042	2.23421e-05	5.18501e-07	0.82	0.0268776	3.04982e-05	2.50534e-07	1	0	0.000221427	1.91641e-05	0.155	0.0252053
200	600	0.4	7	1	0.1	0.000193628	0.000214607	2.098e-05	2.21822e-05	2.94511e-05	0.000235926	1.28615e-05	0.24	0.0301235	-2.23294e-05	1.43256e-05	0.075	0.0192185	2.47404e-05	5.4081e-07	0.905	0.0208277	3.02275e-05	2.73314e-07	1	0	0.000258256	2.10567e-05	0.185	0.0286303
200	600	0.4	7	0.1	0.05	0.000193885	0.00021492	2.10344e-05	2.22309e-05	2.95077e-05	0.000267334	1.23511e-05	0.31	0.0325479	3.80501e-05	1.26312e-05	0.035	0.0135392	2.14819e-05	5.45696e-07	0.8	0.0283611	3.00371e-05	2.74886e-07	1	0	0.000229284	1.84697e-05	0.12	0.0224061
200	600	0.4	7	0.1	0.2	0.000192599	0.000213523	2.09244e-05	2.20981e-05	2.93296e-05	0.000193315	1.1713e-05	0.195	0.0273733	-6.32474e-06	1.2916e-05	0.04	0.0141498	2.38398e-05	5.40518e-07	0.87	0.0246031	2.84596e-05	2.85294e-07	1	0	0.000199641	1.67215e-05	0.11	0.0213637
200	600	0.4	7	0.1	1	0.00019315	0.000214106	2.09559e-05	2.21501e-05	2.93979e-05	0.000255887	1.23245e-05	0.31	0.0317717	1.08112e-05	1.4231e-05	0.07	0.018408	2.15001e-05	4.81478e-07	0.81	0.0273114	2.89003e-05	3.19179e-07	1	0	0.000245076	1.96401e-05	0.165	0.0268429

### Sheet: b) 150 bootstrap blocks
NUM_SIM	num-gwas-genes	varexp-total	varexp-enrich-per-gwas-gene	prop-causal-gwas	prop-causal-non-gwas	SIM_OMEGA_DIFF	SIM_OMEGA_GWAS	SIM_OMEGA_CONTROL	SIM_OMEGA_REST	SIM_OMEGA_OVERALL	MEAN_MEAN_OMEGA_GWAS	STD_MEAN_MEAN_OMEGA_GWAS	PROP_REJECT_MEAN_OMEGA_GWAS	SE_PROP_REJECT_MEAN_OMEGA_GWAS	MEAN_MEAN_OMEGA_CONTROL	STD_MEAN_MEAN_OMEGA_CONTROL	PROP_REJECT_MEAN_OMEGA_CONTROL	SE_PROP_REJECT_MEAN_OMEGA_CONTROL	MEAN_MEAN_OMEGA_REST	STD_MEAN_MEAN_OMEGA_REST	PROP_REJECT_MEAN_OMEGA_REST	SE_PROP_REJECT_MEAN_OMEGA_REST	MEAN_MEAN_OMEGA_OVERALL	STD_MEAN_MEAN_OMEGA_OVERALL	PROP_REJECT_MEAN_OMEGA_OVERALL	SE_PROP_REJECT_MEAN_OMEGA_OVERALL	MEAN_MEAN_OMEGA_DIFF	STD_MEAN_MEAN_OMEGA_DIFF	PROP_REJECT_MEAN_OMEGA_DIFF	SE_PROP_REJECT_MEAN_OMEGA_DIFF
197	600	0.4	1	0.1	0.1	3.165e-06	3.12103e-05	2.80453e-05	2.96224e-05	2.96228e-05	-4.197e-05	1.0794e-05	0.0406091	0.013723	-3.83115e-06	1.25959e-05	0.0456853	0.014464	3.23249e-05	5.35906e-07	0.994924	0.00507837	2.87104e-05	2.58565e-07	1	0	-3.8139e-05	1.73584e-05	0.0253807	0.0111139
200	600	0.4	4	0.1	0.1	9.91297e-05	0.000123719	2.45893e-05	2.5928e-05	2.9594e-05	0.000101005	1.37679e-05	0.12	0.0228312	-1.22133e-05	1.39611e-05	0.075	0.0180118	2.70961e-05	5.76834e-07	0.92	0.019167	2.80866e-05	2.74606e-07	1	0	0.000113219	2.03615e-05	0.08	0.0195805
200	600	0.4	7	0.1	0.1	0.000195064	0.000216288	2.12238e-05	2.24015e-05	2.97262e-05	0.000212747	1.2357e-05	0.25	0.0299127	5.49088e-05	1.27861e-05	0.04	0.0139412	2.0498e-05	5.49814e-07	0.745	0.0310481	2.80175e-05	2.77386e-07	1	0	0.000157839	1.81001e-05	0.085	0.0197638
200	600	0.4	10	0.1	0.1	0.000288433	0.000306166	1.77336e-05	1.87339e-05	2.96188e-05	0.000338419	1.40408e-05	0.43	0.0350341	0.000115948	1.39062e-05	0.115	0.0224822	1.61633e-05	5.4978e-07	0.505	0.03557	3.03294e-05	3.03666e-07	1	0	0.000222471	2.04591e-05	0.17	0.0253837
200	600	0.4	13	0.1	0.1	0.000378751	0.000393023	1.42718e-05	1.50838e-05	2.94203e-05	0.000499864	1.32955e-05	0.77	0.0300965	2.07055e-05	1.25912e-05	0.05	0.0151732	1.53154e-05	5.14118e-07	0.485	0.0338673	3.10409e-05	2.79645e-07	1	0	0.000479158	1.91151e-05	0.41	0.0344523
200	200	0.4	7	0.1	0.1	0.000193386	0.000218926	2.55403e-05	2.72058e-05	2.96113e-05	7.75408e-05	2.6135e-05	0.055	0.0160644	4.57143e-05	2.53748e-05	0.025	0.0108285	2.78906e-05	3.46357e-07	1	0	2.84823e-05	2.6962e-07	1	0	3.18264e-05	3.49418e-05	0.04	0.0136908
200	1000	0.4	7	0.1	0.1	0.000196742	0.000213563	1.68209e-05	1.76054e-05	2.97238e-05	0.000264657	8.94985e-06	0.54	0.0350866	2.80434e-05	9.43897e-06	0.035	0.012821	1.60348e-05	6.32705e-07	0.36	0.0346511	3.04147e-05	2.68148e-07	1	0	0.000236614	1.28945e-05	0.22	0.0283177
200	1400	0.4	7	0.1	0.1	0.000198214	0.000210545	1.23313e-05	1.27923e-05	2.96119e-05	0.000223355	7.30135e-06	0.6	0.035284	-2.84266e-05	8.09597e-06	0.09	0.0204332	1.73149e-05	8.99932e-07	0.325	0.0330972	2.92984e-05	2.74025e-07	1	0	0.000251782	1.12898e-05	0.405	0.0345716
200	600	0	7	0.1	0.1	0	0	0	0	0	2.38846e-05	1.07389e-05	0.055	0.0154442	4.15451e-05	1.13041e-05	0.075	0.0182962	-2.68005e-06	4.95655e-07	0.065	0.0176093	-1.74219e-07	2.48815e-07	0.03	0.0120835	-1.76603e-05	1.59787e-05	0.05	0.0156342
200	600	0.2	7	0.1	0.1	9.67535e-05	0.000107232	1.04783e-05	1.10833e-05	1.4715e-05	8.87665e-05	1.20073e-05	0.105	0.0221064	1.42976e-06	1.18395e-05	0.055	0.0160748	1.20028e-05	5.21423e-07	0.355	0.0334538	1.42788e-05	2.48718e-07	0.975	0.0109677	8.73374e-05	1.6422e-05	0.08	0.019263
200	600	0.6	7	0.1	0.1	0.000291361	0.000323059	3.16974e-05	3.34531e-05	4.43915e-05	0.000281878	1.35656e-05	0.31	0.0323238	2.72578e-05	1.48294e-05	0.06	0.0164571	3.67556e-05	5.86267e-07	0.99	0.00701855	4.46883e-05	2.60483e-07	1	0	0.00025462	2.15008e-05	0.14	0.0248444
200	600	0.4	7	0.05	0.1	0.000193755	0.000214798	2.10434e-05	2.22264e-05	2.94993e-05	0.000295712	1.10838e-05	0.36	0.0345436	2.53082e-05	1.20563e-05	0.03	0.0120354	1.99807e-05	5.01654e-07	0.745	0.031062	2.92512e-05	2.58921e-07	1	0	0.000270404	1.64168e-05	0.145	0.0242345
200	600	0.4	7	0.2	0.1	0.000194388	0.000215549	2.11607e-05	2.23277e-05	2.96266e-05	0.000256355	1.14761e-05	0.295	0.0326874	3.49278e-05	1.41591e-05	0.02	0.00946702	2.23421e-05	5.14188e-07	0.825	0.0280422	3.04982e-05	2.49153e-07	1	0	0.000221427	1.91705e-05	0.16	0.0260814
200	600	0.4	7	1	0.1	0.000193628	0.000214607	2.098e-05	2.21822e-05	2.94511e-05	0.000235926	1.25143e-05	0.255	0.0315782	-2.23294e-05	1.42608e-05	0.075	0.0190058	2.47404e-05	5.47015e-07	0.89	0.02275	3.02275e-05	2.72573e-07	1	0	0.000258256	2.1286e-05	0.16	0.0259093
200	600	0.4	7	0.1	0.05	0.000193885	0.00021492	2.10344e-05	2.22309e-05	2.95077e-05	0.000267334	1.28686e-05	0.275	0.0318943	3.80501e-05	1.20946e-05	0.045	0.0145663	2.14819e-05	5.05771e-07	0.8	0.0280403	3.00371e-05	2.596e-07	1	0	0.000229284	1.82984e-05	0.13	0.0247494
200	600	0.4	7	0.1	0.2	0.000192599	0.000213523	2.09244e-05	2.20981e-05	2.93296e-05	0.000193315	1.2475e-05	0.195	0.0282851	-6.32474e-06	1.32734e-05	0.04	0.0138333	2.38398e-05	5.76966e-07	0.85	0.0256361	2.84596e-05	2.74357e-07	1	0	0.000199641	1.70331e-05	0.1	0.021034
200	600	0.4	7	0.1	1	0.00019315	0.000214106	2.09559e-05	2.21501e-05	2.93979e-05	0.000255887	1.28794e-05	0.305	0.0320231	1.08112e-05	1.35968e-05	0.05	0.0158226	2.15001e-05	4.97145e-07	0.81	0.0273717	2.89003e-05	3.12027e-07	1	0	0.000245076	2.04561e-05	0.175	0.0258532

### Sheet: c) subsample cells
NUM_SIM	num-gwas-genes	varexp-total	varexp-enrich-per-gwas-gene	prop-causal-gwas	prop-causal-non-gwas	SIM_OMEGA_DIFF	SIM_OMEGA_GWAS	SIM_OMEGA_CONTROL	SIM_OMEGA_REST	SIM_OMEGA_OVERALL	MEAN_OMEGA_GWAS	STD_MEAN_OMEGA_GWAS	PROP_REJECT_OMEGA_GWAS	SE_PROP_REJECT_OMEGA_GWAS	MEAN_OMEGA_CONTROL	STD_MEAN_OMEGA_CONTROL	PROP_REJECT_OMEGA_CONTROL	SE_PROP_REJECT_OMEGA_CONTROL	MEAN_OMEGA_REST	STD_MEAN_OMEGA_REST	PROP_REJECT_OMEGA_REST	SE_PROP_REJECT_OMEGA_REST	MEAN_OMEGA_OVERALL	STD_MEAN_OMEGA_OVERALL	PROP_REJECT_OMEGA_OVERALL	SE_PROP_REJECT_OMEGA_OVERALL	MEAN_OMEGA_DIFF	STD_MEAN_OMEGA_DIFF	PROP_REJECT_OMEGA_DIFF	SE_PROP_REJECT_OMEGA_DIFF
2000	600	0.4	1	0.1	0.1	3.165e-06	3.12103e-05	2.80453e-05	2.96224e-05	2.96228e-05	-1.80893e-05	5.52828e-05	0.0425	0.00449603	3.01163e-05	6.17314e-05	0.0425	0.00464956	2.34602e-05	2.43309e-06	0.048	0.00477696	2.23875e-05	1.23645e-06	0.048	0.0046681	-4.8206e-05	8.6545e-05	0.048	0.00482727
2000	600	0.4	4	0.1	0.1	9.91297e-05	0.000123719	2.45893e-05	2.5928e-05	2.9594e-05	9.82015e-05	5.49439e-05	0.0615	0.00541007	9.42295e-05	6.2553e-05	0.0575	0.00538386	1.50735e-05	2.49332e-06	0.0615	0.00517829	2.08486e-05	1.27386e-06	0.052	0.005031	3.9738e-06	8.30829e-05	0.0495	0.00478679
2000	600	0.4	7	0.1	0.1	0.000195064	0.000216288	2.12238e-05	2.24015e-05	2.97262e-05	0.000222613	5.7787e-05	0.0595	0.00532215	3.92114e-05	6.00181e-05	0.05	0.00464917	1.4505e-05	2.53117e-06	0.058	0.00516982	2.2267e-05	1.29822e-06	0.058	0.00544059	0.0001834	8.47761e-05	0.0455	0.00478517
2000	600	0.4	10	0.1	0.1	0.000288433	0.000306166	1.77336e-05	1.87339e-05	2.96188e-05	0.000192268	5.69108e-05	0.052	0.00468489	0.000119199	6.10297e-05	0.0565	0.00512394	1.22931e-05	2.47185e-06	0.047	0.00453549	2.18041e-05	1.26475e-06	0.0575	0.00539925	7.30694e-05	8.46089e-05	0.054	0.0049268
2000	600	0.4	13	0.1	0.1	0.000378751	0.000393023	1.42718e-05	1.50838e-05	2.94203e-05	0.000205989	5.60951e-05	0.0615	0.00522646	3.65173e-05	6.22263e-05	0.0625	0.00539234	1.58751e-05	2.51907e-06	0.0545	0.00513303	2.26928e-05	1.25663e-06	0.049	0.00468766	0.000169468	8.6088e-05	0.059	0.00521497
2000	200	0.4	7	0.1	0.1	0.000193386	0.000218926	2.55403e-05	2.72058e-05	2.96113e-05	8.5514e-05	0.000107271	0.0505	0.00485766	0.000158717	0.000119701	0.05	0.00486356	1.91392e-05	1.58936e-06	0.0495	0.00473353	2.15125e-05	1.18553e-06	0.053	0.00503029	-7.32006e-05	0.000159756	0.0485	0.00492945
2000	1000	0.4	7	0.1	0.1	0.000196742	0.000213563	1.68209e-05	1.76054e-05	2.97238e-05	0.000158029	4.04907e-05	0.052	0.00493218	6.42085e-05	4.44037e-05	0.0495	0.00485625	1.41322e-05	3.13316e-06	0.052	0.00494023	2.48361e-05	1.31769e-06	0.0595	0.00543551	9.38195e-05	6.25003e-05	0.054	0.00490877
2000	1400	0.4	7	0.1	0.1	0.000198214	0.000210545	1.23313e-05	1.27923e-05	2.96119e-05	0.000150622	3.15786e-05	0.0485	0.00476963	-1.47512e-05	3.45509e-05	0.0465	0.00471997	1.48606e-05	3.64434e-06	0.051	0.00482301	2.29252e-05	1.26513e-06	0.0545	0.00510787	0.000165374	4.87414e-05	0.0425	0.00446978
2000	600	0	7	0.1	0.1	0	0	0	0	0	-1.86951e-06	5.7988e-05	0.0435	0.00442446	4.08994e-05	6.49199e-05	0.051	0.00483293	-2.69659e-06	2.61969e-06	0.05	0.00481951	-1.15944e-06	1.36707e-06	0.037	0.00414779	-4.27695e-05	8.83395e-05	0.0485	0.00486698
2000	600	0.2	7	0.1	0.1	9.67535e-05	0.000107232	1.04783e-05	1.10833e-05	1.4715e-05	0.000131167	5.68718e-05	0.044	0.00432488	2.62326e-05	6.32874e-05	0.0505	0.00502114	5.17856e-06	2.53044e-06	0.0405	0.00438467	9.95564e-06	1.37222e-06	0.043	0.00447592	0.000104936	8.59919e-05	0.0495	0.00479812
2000	600	0.6	7	0.1	0.1	0.000291361	0.000323059	3.16974e-05	3.34531e-05	4.43915e-05	0.00023973	5.62758e-05	0.063	0.00533961	3.40204e-05	5.97995e-05	0.0515	0.00490557	2.89699e-05	2.42969e-06	0.0545	0.00501948	3.62903e-05	1.24655e-06	0.0745	0.00612539	0.000205712	8.55434e-05	0.0665	0.00546539
2000	600	0.4	7	0.05	0.1	0.000193755	0.000214798	2.10434e-05	2.22264e-05	2.94993e-05	0.000186846	5.44139e-05	0.0495	0.00484286	1.71812e-05	6.03702e-05	0.0515	0.00484397	1.56793e-05	2.38674e-06	0.0415	0.00433228	2.15454e-05	1.27521e-06	0.0455	0.00470099	0.000169667	8.43253e-05	0.052	0.00490471
2000	600	0.4	7	0.2	0.1	0.000194388	0.000215549	2.11607e-05	2.23277e-05	2.96266e-05	0.000155274	5.56908e-05	0.0615	0.00531269	0.000106126	6.36921e-05	0.064	0.00558012	1.58583e-05	2.49917e-06	0.054	0.00518234	2.35099e-05	1.2762e-06	0.053	0.00484807	4.91484e-05	8.84003e-05	0.063	0.00538715
2000	600	0.4	7	1	0.1	0.000193628	0.000214607	2.098e-05	2.21822e-05	2.94511e-05	0.000190737	5.66839e-05	0.0565	0.0054216	-2.95355e-05	6.12617e-05	0.0475	0.00470784	1.84606e-05	2.52572e-06	0.051	0.00486535	2.26509e-05	1.2466e-06	0.055	0.00506425	0.000220272	8.41646e-05	0.044	0.00467685
2000	600	0.4	7	0.1	0.05	0.000193885	0.00021492	2.10344e-05	2.22309e-05	2.95077e-05	0.000186347	5.60019e-05	0.057	0.00527911	6.45481e-05	6.09209e-05	0.0575	0.00523279	1.65616e-05	2.45416e-06	0.05	0.00482355	2.36154e-05	1.27041e-06	0.0515	0.00501043	0.000121799	8.61046e-05	0.059	0.00536917
2000	600	0.4	7	0.1	0.2	0.000192599	0.000213523	2.09244e-05	2.20981e-05	2.93296e-05	9.89375e-05	5.51854e-05	0.0405	0.00435354	-6.64017e-06	6.0666e-05	0.0505	0.00485579	2.11827e-05	2.40414e-06	0.049	0.00487737	2.27925e-05	1.24485e-06	0.0465	0.0047433	0.000105577	8.60962e-05	0.0565	0.00512123
1337	600	0.4	7	0.1	1	0.00019315	0.000214106	2.09559e-05	2.21501e-05	2.93979e-05	0.000139192	6.64404e-05	0.052356	0.00620084	5.02873e-05	7.36653e-05	0.053104	0.00634213	1.79918e-05	2.98148e-06	0.0493642	0.00615677	2.29057e-05	1.53291e-06	0.052356	0.00598603	8.89056e-05	0.000101443	0.0486163	0.00569565
