## Supplementary Table 5 for "scEPS integrates genetic and single-cell disease atlas data to provide granular mechanistic insights into complex human diseases"

### Sheet: b) m_sim=600, m=900
NUM_SIM	num-gwas-genes	varexp-total	varexp-enrich-per-gwas-gene	prop-causal-gwas	prop-causal-non-gwas	SIM_OMEGA_DIFF	SIM_OMEGA_GWAS	SIM_OMEGA_CONTROL	SIM_OMEGA_REST	SIM_OMEGA_OVERALL	MEAN_OMEGA_GWAS	STD_MEAN_OMEGA_GWAS	PROP_REJECT_OMEGA_GWAS	SE_PROP_REJECT_OMEGA_GWAS	MEAN_OMEGA_CONTROL	STD_MEAN_OMEGA_CONTROL	PROP_REJECT_OMEGA_CONTROL	SE_PROP_REJECT_OMEGA_CONTROL	MEAN_OMEGA_REST	STD_MEAN_OMEGA_REST	PROP_REJECT_OMEGA_REST	SE_PROP_REJECT_OMEGA_REST	MEAN_OMEGA_OVERALL	STD_MEAN_OMEGA_OVERALL	PROP_REJECT_OMEGA_OVERALL	SE_PROP_REJECT_OMEGA_OVERALL	MEAN_OMEGA_DIFF	STD_MEAN_OMEGA_DIFF	PROP_REJECT_OMEGA_DIFF	SE_PROP_REJECT_OMEGA_DIFF
2000	600	0.4	1	0.1	0.1	3.165e-06	3.12103e-05	2.80453e-05	2.96224e-05	2.96228e-05	-1.26312e-06	2.95921e-05	0.057	0.00522588	-6.40792e-06	4.24384e-05	0.0555	0.0049606	3.20274e-05	1.87736e-06	0.066	0.00555172	2.90614e-05	8.52356e-07	0.0915	0.00621441	5.1449e-06	5.29797e-05	0.061	0.00540512
2000	600	0.4	4	0.1	0.1	9.91297e-05	0.000123719	2.45893e-05	2.5928e-05	2.9594e-05	6.94914e-05	3.02259e-05	0.0655	0.0055712	-1.38816e-05	4.31375e-05	0.0555	0.00520602	2.76342e-05	1.90855e-06	0.0685	0.00573373	2.82023e-05	8.53388e-07	0.0955	0.00653189	8.33732e-05	5.39277e-05	0.066	0.00569288
2000	600	0.4	7	0.1	0.1	0.000195064	0.000216288	2.12238e-05	2.24015e-05	2.97262e-05	0.000128741	2.96097e-05	0.067	0.00561456	5.40477e-05	4.22746e-05	0.059	0.00532468	2.15045e-05	1.81874e-06	0.0575	0.00503335	2.79503e-05	9.02271e-07	0.097	0.00640313	7.46927e-05	5.35991e-05	0.0605	0.00529719
2000	600	0.4	10	0.1	0.1	0.000288433	0.000306166	1.77336e-05	1.87339e-05	2.96188e-05	0.000261958	3.19258e-05	0.085	0.00600198	0.000116653	4.28029e-05	0.064	0.00569693	1.46744e-05	1.93903e-06	0.071	0.00569538	3.0631e-05	8.98025e-07	0.099	0.00670497	0.000145304	5.44795e-05	0.068	0.00564973
2000	600	0.4	13	0.1	0.1	0.000378751	0.000393023	1.42718e-05	1.50838e-05	2.94203e-05	0.000346673	3.00364e-05	0.0725	0.00545859	1.52414e-05	4.30947e-05	0.0635	0.00568094	1.48969e-05	1.85969e-06	0.059	0.00521235	3.09624e-05	9.12883e-07	0.112	0.00707623	0.000331431	5.39053e-05	0.059	0.00531406
2000	600	0	7	0.1	0.1	0	0	0	0	0	3.4918e-05	2.65899e-05	0.0535	0.00506648	4.06184e-05	3.70367e-05	0.0475	0.00481651	-3.41042e-06	1.67053e-06	0.05	0.00475935	1.18215e-07	8.14967e-07	0.043	0.00467018	-5.69981e-06	4.73072e-05	0.0505	0.00493516
2000	600	0.2	7	0.1	0.1	9.67535e-05	0.000107232	1.04783e-05	1.10833e-05	1.4715e-05	5.28403e-05	2.79106e-05	0.051	0.00489315	3.13306e-06	4.05962e-05	0.059	0.00520621	1.23702e-05	1.73824e-06	0.0495	0.00492505	1.41676e-05	8.38593e-07	0.0495	0.00469798	4.9707e-05	5.12262e-05	0.0565	0.00514631
2000	600	0.6	7	0.1	0.1	0.000291361	0.000323059	3.16974e-05	3.34531e-05	4.43915e-05	0.000161328	3.11614e-05	0.0565	0.00531882	1.82032e-05	4.56669e-05	0.07	0.00567759	3.89026e-05	2.00872e-06	0.0775	0.00599226	4.45293e-05	9.08088e-07	0.162	0.00828736	0.000143125	5.64418e-05	0.0625	0.00528884
2000	600	0.4	7	0.05	0.1	0.000193755	0.000214798	2.10434e-05	2.22264e-05	2.94993e-05	0.000166137	2.98137e-05	0.0695	0.00582557	2.52963e-05	4.20491e-05	0.0555	0.00510302	2.15417e-05	1.87914e-06	0.059	0.00536703	2.89116e-05	8.80675e-07	0.1005	0.00677871	0.000140841	5.27135e-05	0.0615	0.00538842
2000	600	0.4	7	0.2	0.1	0.000194388	0.000215549	2.11607e-05	2.23277e-05	2.96266e-05	0.000176658	3.01723e-05	0.063	0.00536779	3.08381e-05	4.32709e-05	0.061	0.00526369	2.2504e-05	1.90108e-06	0.074	0.00587342	3.05041e-05	8.83611e-07	0.101	0.00684714	0.00014582	5.46079e-05	0.06	0.00535866
2000	600	0.4	7	1	0.1	0.000193628	0.000214607	2.098e-05	2.21822e-05	2.94511e-05	0.000185804	3.00468e-05	0.0615	0.0054675	-2.68092e-05	4.23645e-05	0.0515	0.00477986	2.37641e-05	1.8233e-06	0.0555	0.00505986	3.02431e-05	8.88563e-07	0.0925	0.00643115	0.000212613	5.38569e-05	0.0585	0.00521285
2000	600	0.4	7	0.1	0.05	0.000193885	0.00021492	2.10344e-05	2.22309e-05	2.95077e-05	0.000188063	3.08229e-05	0.0705	0.00570589	3.39811e-05	4.24622e-05	0.0575	0.00523345	2.14296e-05	1.86344e-06	0.063	0.00540314	3.00517e-05	8.62183e-07	0.1	0.0067568	0.000154083	5.47401e-05	0.06	0.00538901
2000	600	0.4	7	0.1	0.2	0.000192599	0.000213523	2.09244e-05	2.20981e-05	2.93296e-05	0.000108624	2.97042e-05	0.0565	0.00527037	-6.92929e-06	4.28111e-05	0.0555	0.00485311	2.50284e-05	1.90843e-06	0.0705	0.00548239	2.81904e-05	8.52855e-07	0.088	0.00613277	0.000115553	5.28804e-05	0.052	0.00498828
2000	600	0.4	7	0.1	1	0.00019315	0.000214106	2.09559e-05	2.21501e-05	2.93979e-05	0.000167915	3.0573e-05	0.07	0.00569871	1.39514e-05	4.20419e-05	0.061	0.00520426	2.16993e-05	1.85983e-06	0.062	0.00543577	2.88344e-05	8.80767e-07	0.112	0.00703687	0.000153963	5.43463e-05	0.0665	0.00576893
