## Supplementary Table 6 for "scEPS integrates genetic and single-cell disease atlas data to provide granular mechanistic insights into complex human diseases"

### Sheet: gencor
Disease1	Disease2	Rg	s.e. (Rg)	Z	P	h2	s.e. (h2)
AD	COPD	-0.0635	0.0509	-1.2467	0.2125	0.0567	0.0051
AD	FEV1FVC	0.0134	0.032	0.4197	0.6747	0.1339	0.0092
AD	IPF	0.0682	0.1034	0.6591	0.5098	0.2365	0.0661
AD	MS	-0.0004	0.1249	-0.0036	0.9972	0.0519	0.0212
AD	PD	0.1138	0.0704	1.6168	0.1059	0.0084	0.0011
COPD	FEV1FVC	-0.8753	0.0164	-53.2335	0	0.1338	0.0094
COPD	IPF	-0.1967	0.0629	-3.1302	0.0017	0.2438	0.0715
COPD	MS	0.1369	0.0885	1.5472	0.1218	0.0553	0.02
COPD	PD	-0.0871	0.0549	-1.585	0.113	0.0087	0.0011
FEV1/FVC	IPF	0.1446	0.0504	2.8684	0.0041	0.2374	0.0704
FEV1/FVC	MS	-0.0533	0.0607	-0.878	0.3799	0.0527	0.0202
FEV1/FVC	PD	0.0776	0.0343	2.2623	0.0237	0.0084	0.0011
IPF	MS	0.1857	0.1917	0.9689	0.3326	0.0531	0.0206
IPF	PD	0.0831	0.1491	0.5575	0.5772	0.0084	0.0011
MS	PD	0.1717	0.1189	1.4443	0.1486	0.0085	0.001
