## Supplementary Table 7 for "scEPS integrates genetic and single-cell disease atlas data to provide granular mechanistic insights into complex human diseases"

### Sheet: a) neurological
DISEASE	MEAN_OMEGA_OVERALL	SE_MEAN_OMEGA_OVERALL
AD PRS (PGS003992, controls only)*	2.9251e-05	2.356e-06
AD PRS (PGS003953, controls only)	2.2e-05	2e-06
AD PRS (PGS002753, controls only)	3e-06	2e-06
MS PRS (PGS000809, controls only)*	5.9578e-06	1.5539e-06
MS PRS (PGS002038, controls only)	-4e-06	1e-06
MS PRS (PGS002726, controls only)	-5e-06	2e-06
PD PRS (PGS000903, controls only)*	1.6315e-05	2.2561e-06
PD PRS (PGS004924, controls only)	1.2e-05	2e-06

### Sheet: b) respiratory
DISEASE	MEAN_OMEGA_OVERALL	SE_MEAN_OMEGA_OVERALL
IPF PRS (PGS001791, controls only)*	-1.7638e-05	5.6169e-06
COPD PRS (PGS001783, controls only)*	-1.3915e-05	2.8652e-06
COPD PRS (PGS001788, controls only)	-2.5e-05	5e-06
FEV1/FVC PRS (PGS003862, controls only)*	2.1617e-06	2.9577e-06
FEV1/FVC PRS (PGS002326, controls only)	-4e-06	3e-06
