## Supplementary Table 8 for "scEPS integrates genetic and single-cell disease atlas data to provide granular mechanistic insights into complex human diseases"

### Sheet: (a) neurological disorders
Disease	No. of cells	mean(neighborhood size)	std(neighborhood size)	mean(neighborhood size / no. of cells)	std(neighborhood size / no. of cells)
CS	1203074	1309.97	3253.41	0.00108885	0.00270425
AD PRS (PGS003992, controls only)	684590	430.42	337.636	0.000628726	0.000493194
MS PRS (PGS000809, controls only)	684590	430.42	337.636	0.000628726	0.000493194
PD PRS (PGS000903, controls only)	684590	430.42	337.636	0.000628726	0.000493194

### Sheet: (b) respiratory disorders
Disease	No. of cells	mean(neighborhood size)	std(neighborhood size)	mean(neighborhood size / no. of cells)	std(neighborhood size / no. of cells)
IPF	223524	1167.93	668.037	0.00522509	0.00298866
IPF PRS (PGS001792, controls only)	66946	580.613	357.733	0.00867285	0.0053436
COPD PRS (PGS001783, controls only)	66946	580.613	357.733	0.00867285	0.0053436
FEV1/FVC PRS (PGS003862, controls only)	66946	580.613	357.733	0.00867285	0.0053436
