## Supplementary Table 13 for "scEPS integrates genetic and single-cell disease atlas data to provide granular mechanistic insights into complex human diseases"

### Sheet: a) neurological disorder
Disease/Phenotype	No. Signif. (pseudo-bulk)	No. Signif. (neighborhood)
Cognitive Status	2	72
AD PRS (PGS003992, controls only)	2	101
MS PRS (PGS000809, controls only)	0	47
PD PRS (PGS000903, controls only)	0	101

### Sheet: b) respiratory disorders
Disease/Phenotype	No. Signif. (pseudo-bulk)	No. Signif. (neighborhood)
IPF	1	7
IPF PRS (PGS001791, controls only)	0	4
COPD PRS (PGS001783, controls only)	0	8
FEV1/FVC PRS (PGS003862, controls only)	0	11
