## Supplementary Table 16 for "scEPS integrates genetic and single-cell disease atlas data to provide granular mechanistic insights into complex human diseases"

### Sheet: a) neuro using COPD GWAS
Disease/Phenotype	aggregated d (using matched GWAS)	aggregated d (using COPD GWAS)	delta	p-value
Cognitive Status	0.00036	0.00019	0.00017	0.001
AD PRS (PGS003992, controls only)	0.00076	-0.00011	0.00087	0.001
MS PRS (PGS000809, controls only)	5.7e-05	-0.00018	0.000237	0.001
PD PRS (PGS000903, controls only)	0.0014	0.00046	0.00094	0.001

### Sheet: b) lung using AD GWAS
Disease/Phenotype	aggregated d (using matched GWAS)	aggregated d (using AD GWAS)	delta	p-value
IPF	-0.00046	-0.00061	0.00015	0.001
IPF PRS (PGS001791, controls only)	7.6e-05	0.0009	-0.000824	1
COPD PRS (PGS001783, controls only)	4.8e-05	-0.0001	0.000148	0.001
FEV1/FVC PRS (PGS003862, controls only)	7.6e-05	-0.00042	0.000496	0.001
