## Supplementary Table 17 for "scEPS integrates genetic and single-cell disease atlas data to provide granular mechanistic insights into complex human diseases"

### Sheet: a) AD
Term	ES	NES	NOM p-val	FDR	Tag %	Gene %	Pathway Theme
Innate Immune System	0.385042	2.01238	0.00107066	0.0367347	14/42	0.1088	Immune System
Immune System	0.312685	1.87946	0.00204082	0.0367347	43/75	0.3947	Immune System
Platelet activation, signaling and aggregation	0.481546	1.80477	0.0134474	0.161369	2026-09-15	0.2281	Metabolism and Homeostasis
Neutrophil degranulation	0.377553	1.66206	0.0253456	0.228111	2026-10-23	0.1982	Immune System
Cytokine Signaling in Immune system	0.37166	1.63702	0.0396733	0.285648	16/24	0.3895	Immune System
Transport of small molecules	0.334577	1.50527	0.0760234	0.45614	2026-08-24	0.1474	Cellular Processes
Generic Transcription Pathway	0.279592	1.43334	0.089422	0.459885	19/38	0.3263	Other
Vesicle-mediated transport	0.267955	1.29303	0.188914	0.645103	2026-10-31	0.186	Cellular Processes
Immunoregulatory interactions between a Lymphoid and a non-Lymphoid cell	0.322264	1.26982	0.214628	0.645103	2026-09-17	0.3298	Immune System
RNA Polymerase II Transcription	0.241438	1.26206	0.197397	0.645103	19/41	0.3263	Other
Adaptive Immune System	0.254731	1.26086	0.201099	0.645103	19/35	0.393	Immune System
Metabolism	0.209305	1.21397	0.253125	0.645103	34/60	0.4614	Metabolism and Homeostasis
Hemostasis	0.279781	1.2099	0.258701	0.645103	2026-11-23	0.3123	Metabolism and Homeostasis
Gene expression (Transcription)	0.222428	1.20639	0.242781	0.645103	23/48	0.3632	Other
Membrane Trafficking	0.251718	1.19484	0.268793	0.645103	2026-09-29	0.186	Cellular Processes
RHO GTPase cycle	0.289034	1.11361	0.346008	0.702384	2026-09-15	0.4193	Signaling and Communication
Nervous system development	0.251944	1.07977	0.380096	0.702384	2026-07-20	0.2281	Development and Physiology
Axon guidance	0.251944	1.07977	0.380096	0.702384	2026-07-20	0.2281	Development and Physiology
Diseases of signal transduction by growth factor receptors and second messengers	0.260747	1.04747	0.390213	0.702384	2026-09-17	0.3825	Other
Viral Infection Pathways	0.21709	0.997119	0.463415	0.760766	13/26	0.3842	Other
Infectious disease	0.19778	0.971743	0.496098	0.760766	16/33	0.3842	Other
Developmental Biology	0.193221	0.951485	0.52514	0.760766	16/32	0.4193	Development and Physiology
SARS-CoV Infections	0.237595	0.920486	0.567036	0.760766	2026-08-16	0.3632	Other
Signaling by Rho GTPases, Miro GTPases and RHOBTB3	0.209844	0.912967	0.570574	0.760766	2026-12-23	0.4193	Signaling and Communication
Signaling by Rho GTPases	0.209844	0.912967	0.570574	0.760766	2026-12-23	0.4193	Signaling and Communication
Signaling by Receptor Tyrosine Kinases	0.209665	0.903683	0.560292	0.760766	2026-04-21	0.0947	Signaling and Communication
Signal Transduction	0.12755	0.809513	0.724846	0.899809	26/92	0.2667	Signaling and Communication
Disease	0.132388	0.755429	0.779275	0.93513	25/59	0.3947	Other
Metabolism of RNA	0.15459	0.674256	0.850534	0.982536	2026-10-22	0.3842	Metabolism and Homeostasis
Metabolism of lipids	0.15597	0.594312	0.90736	0.982536	14/15	0.7947	Metabolism and Homeostasis
Metabolism of proteins	0.100912	0.593497	0.920419	0.982536	55/67	0.7684	Metabolism and Homeostasis
Cell Cycle	0.143719	0.567822	0.92795	0.982536	2026-02-17	0.0544	Cellular Processes
Post-translational protein modification	0.0921242	0.491376	0.970936	0.990408	9/44	0.1982	Metabolism and Homeostasis
Signaling by GPCR	0.108795	0.453311	0.990408	0.990408	19/20	0.8561	Signaling and Communication
GPCR downstream signalling	-0.156897	-0.810751	0.698413	0.897959	2026-12-17	0.4719	Signaling and Communication
Cellular responses to stimuli	-0.202166	-1.03765	0.375661	0.702384	16/16	0.8053	Development and Physiology

### Sheet: b) COPD
Term	ES	NES	NOM p-val	FDR	Tag %	Gene %	Pathway Theme
Transmission across Chemical Synapses	0.471784	1.91141	0.00385604	0.196658	2026-11-16	0.316	Neuronal System
Neuronal System	0.365792	1.66798	0.0208845	0.532555	13/23	0.316	Neuronal System
Nervous system development	0.334159	1.51812	0.0836364	0.710909	15/23	0.4083	Development and Physiology
Transport of small molecules	0.293937	1.50513	0.062645	0.710909	24/32	0.5302	Cellular Processes
RHO GTPase cycle	0.307457	1.49323	0.072	0.710909	17/28	0.3905	Signaling and Communication
Cellular responses to stress	0.294066	1.40854	0.111111	0.750062	16/27	0.3822	Development and Physiology
Axon guidance	0.310859	1.38335	0.15122	0.750062	14/22	0.4083	Development and Physiology
Intracellular signaling by second messengers	0.279497	1.31792	0.173031	0.750062	14/25	0.3787	Signaling and Communication
RAC1 GTPase cycle	0.33785	1.31559	0.164766	0.750062	2026-08-15	0.316	Signaling and Communication
Metabolism of proteins	0.201024	1.30634	0.163351	0.750062	40/82	0.3917	Metabolism and Homeostasis
Developmental Biology	0.208138	1.28044	0.191097	0.750062	31/60	0.4189	Development and Physiology
Post-translational protein modification	0.210474	1.27398	0.191192	0.750062	28/57	0.3917	Metabolism and Homeostasis
Adaptive Immune System	0.207754	1.21525	0.244831	0.818343	26/52	0.4047	Immune System
Class I MHC mediated antigen processing & presentation	0.240863	1.18217	0.285881	0.818343	18/29	0.4639	Immune System
Cellular responses to stimuli	0.22246	1.18206	0.279176	0.818343	19/37	0.3822	Development and Physiology
PIP3 activates AKT signaling	0.270033	1.17954	0.275398	0.818343	2026-11-20	0.3787	Signaling and Communication
Extracellular matrix organization	0.242323	1.124	0.318296	0.818343	2026-11-23	0.3515	Signaling and Communication
Signaling by Rho GTPases	0.214931	1.1219	0.308807	0.818343	19/37	0.3905	Signaling and Communication
Disease	0.168025	1.1161	0.341361	0.818343	55/84	0.5692	Other
Signal Transduction	0.150482	1.09591	0.346154	0.818343	44/136	0.2722	Signaling and Communication
GPCR downstream signalling	0.237179	1.09411	0.353011	0.818343	2026-08-25	0.1976	Signaling and Communication
Signaling by Rho GTPases, Miro GTPases and RHOBTB3	0.200864	1.05735	0.389567	0.863823	19/38	0.3905	Signaling and Communication
Signaling by Receptor Tyrosine Kinases	0.183997	0.989666	0.4562	0.964265	16/38	0.3183	Signaling and Communication
Antigen processing: Ubiquitination & Proteasome degradation	0.210583	0.942434	0.521368	0.964265	2026-11-22	0.3917	Immune System
Signaling by GPCR	0.18168	0.93126	0.530795	0.964265	9/33	0.1976	Signaling and Communication
Cell-Cell communication	0.221702	0.908172	0.546392	0.964265	2026-05-17	0.1941	Signaling and Communication
Immune System	0.131049	0.901671	0.629363	0.964265	32/106	0.2734	Immune System
Metabolism	0.135545	0.897803	0.621086	0.964265	50/77	0.587	Metabolism and Homeostasis
Signaling by WNT	0.208485	0.872923	0.61577	0.964265	2026-04-18	0.1195	Signaling and Communication
Metabolism of RNA	0.174537	0.85915	0.63285	0.964265	14/27	0.4154	Metabolism and Homeostasis
Cell Cycle	0.177878	0.848459	0.664699	0.964265	2026-08-26	0.2438	Cellular Processes
GPCR ligand binding	0.199845	0.83061	0.673392	0.964265	2026-05-17	0.1976	Signaling and Communication
Infectious disease	0.148951	0.793755	0.71968	0.964265	17/38	0.3858	Other
TCF dependent signaling in response to WNT	0.197171	0.766266	0.741083	0.964265	2026-03-15	0.116	Signaling and Communication
Viral Infection Pathways	0.157958	0.764903	0.720958	0.964265	13/28	0.3858	Other
Cell Cycle, Mitotic	0.173532	0.759523	0.755422	0.964265	2026-06-19	0.2438	Cellular Processes
Cell junction organization	0.185439	0.740488	0.770145	0.964265	2026-02-16	0.0391	Signaling and Communication
RNA Polymerase II Transcription	0.103942	0.661354	0.849417	0.983908	63/71	0.813	Other
Gene expression (Transcription)	0.0990094	0.640896	0.884656	0.983908	66/75	0.813	Other
Generic Transcription Pathway	0.0927191	0.580809	0.9	0.983908	57/65	0.813	Other
Cytokine Signaling in Immune system	0.102136	0.533287	0.952915	0.983908	11/36	0.2899	Immune System
Innate Immune System	0.0834197	0.484516	0.968581	0.983908	14/52	0.2675	Immune System
DNA Repair	0.115748	0.475572	0.983689	0.983908	16/17	0.8391	Cellular Processes
Membrane Trafficking	0.0907244	0.468046	0.983908	0.983908	4/36	0.0817	Cellular Processes
Vesicle-mediated transport	0.0907244	0.468046	0.983908	0.983908	4/36	0.0817	Cellular Processes
Diseases of signal transduction by growth factor receptors and second messengers	0.090611	0.458308	0.982659	0.983908	19/32	0.5692	Other
Metabolism of lipids	-0.110455	-0.690315	0.889503	0.983908	21/24	0.7183	Metabolism and Homeostasis
Neutrophil degranulation	-0.114198	-0.737687	0.775194	0.964265	17/26	0.4663	Immune System
Hemostasis	-0.105366	-0.805822	0.763158	0.964265	29/37	0.6154	Metabolism and Homeostasis
Signaling by Interleukins	-0.138635	-0.862218	0.597222	0.964265	13/26	0.3006	Immune System
Transcriptional Regulation by TP53	-0.271238	-1.44758	0.0564103	0.710909	17/18	0.6604	Other
