## Supplementary Table 21 for "scEPS integrates genetic and single-cell disease atlas data to provide granular mechanistic insights into complex human diseases"

### Sheet: a) CS (all donors)
CELL_TYPE	MEAN_NBHOOD_VAREXP	MEAN_NBHOOD_VAREXP_normed	SIGNIF
Oligo_4	0.0124671	-0.57049	TRUE
L5 IT_5	0.0201015	0.108412	TRUE
L2/3 IT_5	0.0122249	-0.591841	TRUE
L5/6 NP_6	0.0232903	0.507918	TRUE
L2/3 IT_1	0.0189919	-0.0721959	TRUE
L2/3 IT_13	0.0146119	-0.467296	TRUE
L4 IT_2	0.0202671	0.14477	TRUE
OPC_2	0.00825492	-0.902283	TRUE
Pvalb_14	0.0156835	-0.407755	TRUE
Pvalb_15	0.0209446	0.25521	TRUE
L4 IT_1	0.021915	0.388236	TRUE
Lamp5_Lhx6_1	0.0252314	0.929716	TRUE
L6 IT_2	0.0171245	-0.292657	TRUE
Astro_1	0.00426087	-1.21853	FALSE
Vip_12	0.0295723	1.48823	TRUE
SMC-SEAAD	-0.00400162	-2.29763	FALSE
Pvalb_2	0.0211334	0.311533	TRUE
Astro_2	0.00599311	-1.01658	TRUE
L2/3 IT_6	0.0155076	-0.427432	TRUE
L6b_6	0.00309198	-1.29812	FALSE
Vip_4	0.0263445	1.07903	TRUE
Lamp5_1	0.0258748	0.957868	TRUE
Sncg_1	0.0251718	0.902283	TRUE
L4 IT_4	0.0185747	-0.12657	TRUE
Oligo_2	0.00920434	-0.823767	TRUE
Sst_13	0.0239449	0.591841	TRUE
Sst_11	0.0322174	1.9569	TRUE
Oligo_2_1-SEAAD	0.0193188	-0.0180343	TRUE
L5 IT_7	0.0178372	-0.181322	TRUE
L5/6 NP_1	0.0200607	0.090289	TRUE
L2/3 IT_10	0.0163249	-0.349627	TRUE
L6 CT_2	0.00814956	-0.929716	TRUE
L5 IT_2	0.0250494	0.875513	TRUE
Vip_19	0.0319013	1.84699	TRUE
Lamp5_3	0.0190207	-0.0541263	TRUE
L5/6 NP_4	0.0246339	0.823767	TRUE
L2/3 IT_12	0.0167905	-0.33052	TRUE
Pvalb_8	0.0277941	1.29812	TRUE
Sst_23	0.0240548	0.657606	TRUE
Vip_2	0.0223907	0.447275	TRUE
Micro-PVM_2	0.00286271	-1.38692	FALSE
Lamp5_6	0.0208729	0.236623	TRUE
Oligo_1	-0.00265822	-1.75572	FALSE
Vip_16	0.0309741	1.60764	TRUE
Vip_1	0.0260932	1.01658	TRUE
L2/3 IT_7	0.0203889	0.163019	TRUE
Lamp5_5	0.018053	-0.163019	TRUE
L2/3 IT_8	0.0133837	-0.507918	TRUE
Chandelier_2	0.0236158	0.549396	TRUE
Pvalb_5	0.0189675	-0.090289	TRUE
L2/3 IT_3	0.0117819	-0.635381	TRUE
Sncg_8	0.0242727	0.726347	TRUE
Lamp5_2	0.0210231	0.273885	TRUE
Vip_11	0.0190551	-0.0360744	TRUE
Sst_3	0.0275191	1.25733	TRUE
Sst_10	0.021882	0.368863	TRUE
Chandelier_1	0.0205459	0.181322	TRUE
Astro_3	0.00300928	-1.3412	FALSE
Pvalb_3	0.0177266	-0.218117	TRUE
Sst_20	0.0355467	2.29763	TRUE
Vip_13	0.0242163	0.68016	TRUE
Sst Chodl_1	0.0210885	0.292657	TRUE
L2/3 IT_2	0.0294334	1.43573	TRUE
L5 IT_6	0.0124816	-0.549396	TRUE
Sncg_6	0.0206968	0.199685	TRUE
L6 IT_1	0.019376	0.0180343	TRUE
L5 IT_1	0.0313802	1.67709	TRUE
Astro_5	0.00449082	-1.18149	TRUE
Vip_23	0.0215322	0.33052	TRUE
Pvalb_12	0.0193475	0	TRUE
Sst_12	0.0174444	-0.236623	TRUE
Sst_9	0.0228193	0.487507	TRUE
L6 IT Car3_3	0.0126335	-0.528543	TRUE
Vip_21	0.0178336	-0.199685	TRUE
Pvalb_1	0.0218398	0.349627	TRUE
Micro-PVM_2_3-SEAAD	0.00585069	-1.07903	FALSE
VLMC_1	0.000147817	-1.43573	FALSE
Sst_1	0.0219992	0.407755	TRUE
Sst_5	0.024231	0.703066	TRUE
Sst_19	0.0235712	0.528543	TRUE
Pvalb_7	0.0220895	0.427432	TRUE
L6 IT Car3_1	0.00675981	-0.986799	TRUE
Sst_25	0.0180706	-0.14477	TRUE
Astro_6-SEAAD	0.0100425	-0.750029	FALSE
Pax6_1	0.0161788	-0.368863	TRUE
Vip_6	0.0268108	1.14599	TRUE
Micro-PVM_3-SEAAD	0.00993376	-0.774138	TRUE
OPC_2_1-SEAAD	-6.07137e-05	-1.54518	FALSE
Pvalb_9	0.0201947	0.12657	TRUE
Pericyte_1	5.68514e-05	-1.48823	FALSE
L5/6 NP_2	0.0207175	0.218117	TRUE
Micro-PVM_1	0.00466595	-1.14599	FALSE
L5 ET_1	0.0110604	-0.703066	TRUE
Vip_9	0.0269561	1.18149	TRUE
Sncg_4	0.0198609	0.0541263	TRUE
Pvalb_6	0.0244825	0.774138	TRUE
Sst_2	0.0301226	1.54518	TRUE
L5 IT_3	0.0316674	1.75572	TRUE
Pvalb_13	0.0199558	0.0721959	TRUE
Pvalb_10	0.0157541	-0.388236	TRUE
Sst_7	0.0245038	0.798707	TRUE
L5/6 NP_3	0.0227192	0.467296	TRUE
Vip_5	0.0266861	1.11189	TRUE
Vip_15	0.0244318	0.750029	TRUE
Sncg_3	0.0239888	0.635381	TRUE
L6 CT_1	0.0102151	-0.726347	TRUE
Sncg_5	0.0173808	-0.25521	TRUE
Vip_18	0.0239876	0.613466	TRUE
OPC_2_2-SEAAD	0.0112823	-0.68016	TRUE
L6 IT Car3_2	0.0121153	-0.613466	TRUE
Vip_14	0.0290669	1.38692	TRUE
Pax6_4	0.0189343	-0.108412	TRUE
L6b_4	0.0247939	0.849356	TRUE
Sst_22	0.0352283	2.09725	TRUE
L4 IT_3	0.0237224	0.57049	TRUE
L5 ET_2	0.00804089	-0.957868	FALSE
L6b_2	0.00587521	-1.04729	TRUE
Sst_4	0.026977	1.21853	TRUE
L6 CT_3	0.0169985	-0.311533	TRUE
L6b_1	0.00952071	-0.798707	TRUE
Pax6_3	0.0137947	-0.487507	TRUE
Pax6_2	0.0196022	0.0360744	TRUE
L6 CT_4	0.00867862	-0.849356	TRUE
Oligo_3	0.003992	-1.25733	FALSE
OPC_1	-0.00384101	-2.09725	FALSE
Endo_2	-0.0033222	-1.9569	FALSE
Astro_4	-0.00130622	-1.60764	FALSE
Micro-PVM_4-SEAAD	0.0113427	-0.657606	FALSE
Sst Chodl_2	0.0260116	0.986799	TRUE
L6b_5	0.0152767	-0.447275	TRUE
Lymphocyte	0.00831767	-0.875513	TRUE
Lamp5_4	0.0173493	-0.273885	TRUE
Endo_3	-0.00153303	-1.67709	FALSE
Sncg_2	0.0279922	1.3412	TRUE
L6b_3	0.036234	2.68772	TRUE
Micro-PVM_2_1-SEAAD	0.00473003	-1.11189	FALSE
Pericyte_2-SEAAD	-0.00962104	-2.68772	FALSE
Monocyte	0.026237	1.04729	TRUE
Endo_1	-0.00283105	-1.84699	FALSE

### Sheet: b) AD PRS (PGS003992, controls 
CELL_TYPE	MEAN_NBHOOD_VAREXP	MEAN_NBHOOD_VAREXP_normed	SIGNIF
Oligo_4	0.00190963	-0.12657	FALSE
L5 IT_5	0.00347981	0.14477	FALSE
L2/3 IT_5	0.00840385	0.823767	TRUE
L5/6 NP_6	-0.00392426	-0.902283	FALSE
L4 IT_2	0.00884146	0.875513	TRUE
Pvalb_14	0.00648367	0.57049	FALSE
Pvalb_15	0.00372271	0.199685	FALSE
L6 IT_2	0.000996197	-0.199685	FALSE
Lamp5_Lhx6_1	0.00860926	0.849356	TRUE
SMC-SEAAD	0.00970938	0.986799	FALSE
L2/3 IT_1	-0.00104513	-0.407755	FALSE
Pvalb_2	0.0139214	1.54518	TRUE
Micro-PVM_2	-0.00121916	-0.487507	FALSE
L2/3 IT_6	0.0105963	1.18149	TRUE
Vip_4	0.00469706	0.368863	FALSE
L4 IT_4	-0.00147269	-0.528543	FALSE
Sst_13	0.00200147	-0.090289	FALSE
Sst_11	0.0128735	1.48823	TRUE
Oligo_2_1-SEAAD	0.00814017	0.750029	FALSE
L5 IT_7	0.00112468	-0.181322	FALSE
L2/3 IT_10	0.00693017	0.635381	TRUE
L5/6 NP_1	0.00171726	-0.14477	FALSE
L6 CT_2	-0.00117749	-0.467296	FALSE
L5 IT_2	-0.00260001	-0.657606	FALSE
Vip_19	0.000213105	-0.292657	FALSE
L2/3 IT_12	0.0120688	1.29812	TRUE
L2/3 IT_13	0.00624195	0.528543	FALSE
Sst_23	0.0108355	1.21853	TRUE
OPC_2	0.00389641	0.25521	FALSE
Astro_2	0.00444401	0.311533	FALSE
Lamp5_6	-0.00544962	-1.25733	FALSE
Lamp5_2	-0.00528141	-1.18149	FALSE
Oligo_1	0.0150795	1.67709	TRUE
Vip_11	0.00050725	-0.25521	FALSE
Vip_16	-0.0060731	-1.3412	FALSE
Vip_1	-0.00140801	-0.507918	FALSE
L2/3 IT_7	0.0088464	0.902283	TRUE
Lamp5_5	-0.00113813	-0.447275	FALSE
L2/3 IT_8	0.0055669	0.427432	FALSE
Chandelier_2	0.00382432	0.218117	FALSE
Astro_1	0.00453612	0.33052	FALSE
Sst_10	-0.00109735	-0.427432	FALSE
Sst_20	0.010045	1.04729	TRUE
Vip_13	-0.00189196	-0.591841	FALSE
L6b_6	0.000881996	-0.218117	FALSE
Sst Chodl_1	0.00341633	0.108412	FALSE
L5 IT_6	0.00604612	0.487507	FALSE
L6 IT_1	-0.00279529	-0.726347	FALSE
L2/3 IT_3	0.00318975	0.0541263	FALSE
L5 IT_1	0.00688711	0.613466	TRUE
Astro_5	-0.00326617	-0.798707	FALSE
Pvalb_12	0.00128487	-0.163019	FALSE
Sst_12	-0.00537502	-1.21853	FALSE
Sst_19	0.0142446	1.60764	TRUE
L6 IT Car3_3	0.0105183	1.14599	TRUE
Vip_21	0.00347499	0.12657	FALSE
Pvalb_1	-0.00320116	-0.774138	FALSE
Micro-PVM_2_3-SEAAD	-0.000867713	-0.33052	FALSE
VLMC_1	0.0029879	0	FALSE
Sst_1	-0.00357759	-0.849356	FALSE
Oligo_2	0.0118417	1.25733	TRUE
Vip_23	0.00404277	0.292657	FALSE
Sncg_1	-0.00407617	-0.957868	FALSE
Pvalb_3	0.00632043	0.549396	FALSE
Pvalb_7	0.00398939	0.273885	FALSE
Sst_25	-0.00687152	-1.54518	FALSE
L4 IT_3	0.0096429	0.957868	FALSE
Astro_6-SEAAD	-0.00293366	-0.750029	FALSE
Pax6_1	0.00709088	0.68016	TRUE
L2/3 IT_2	0.0121557	1.3412	TRUE
L6 IT Car3_1	0.0126895	1.43573	TRUE
L4 IT_1	-0.000875762	-0.349627	FALSE
Chandelier_1	0.00383262	0.236623	FALSE
OPC_2_1-SEAAD	-0.0073478	-1.67709	FALSE
Pvalb_9	-0.00148442	-0.549396	FALSE
Astro_3	-0.00211997	-0.613466	FALSE
Vip_12	-0.00091346	-0.368863	FALSE
Micro-PVM_1	-0.00176676	-0.57049	FALSE
Sst_5	0.00364133	0.181322	FALSE
Micro-PVM_3-SEAAD	0.00700522	0.657606	FALSE
L6 CT_1	0.0102609	1.11189	TRUE
Vip_9	0.00353029	0.163019	FALSE
L5/6 NP_4	-0.00274483	-0.703066	FALSE
Sst_3	0.00331895	0.090289	FALSE
Pvalb_6	-0.000184562	-0.311533	FALSE
Sncg_8	-0.00261451	-0.68016	FALSE
Sst_2	-0.00441501	-1.01658	FALSE
L5 IT_3	0.00829701	0.798707	TRUE
Vip_6	0.00680192	0.591841	FALSE
L5/6 NP_2	0.0032285	0.0721959	FALSE
Lamp5_3	-0.00740386	-1.75572	FALSE
Sst_7	0.00215264	-0.0721959	FALSE
Vip_5	-0.00330495	-0.823767	FALSE
Vip_15	-0.00669975	-1.43573	FALSE
Sncg_4	0.00710852	0.703066	FALSE
Pvalb_10	-0.00512165	-1.14599	FALSE
Sncg_5	0.00557903	0.447275	FALSE
Vip_18	-0.00257894	-0.635381	FALSE
Sncg_6	0.0180348	1.84699	TRUE
L6b_2	0.0157482	1.75572	FALSE
Pvalb_5	0.00554448	0.407755	FALSE
OPC_2_2-SEAAD	-0.00388687	-0.875513	FALSE
Vip_2	0.00549743	0.388236	FALSE
L6b_4	0.0122729	1.38692	TRUE
L6 IT Car3_2	0.00267346	-0.0180343	FALSE
Sst_22	0.00601274	0.467296	FALSE
Sncg_3	0.00896275	0.929716	TRUE
Sst_4	0.00605653	0.507918	FALSE
L6 CT_3	0.00264665	-0.0360744	FALSE
Pvalb_13	-0.00477423	-1.04729	FALSE
Pax6_3	0.0314153	2.68772	TRUE
L5 ET_2	0.0003965	-0.273885	FALSE
Pax6_2	0.00198569	-0.108412	FALSE
Oligo_3	0.00312667	0.0360744	FALSE
Pax6_4	0.0303369	2.29763	TRUE
L5/6 NP_3	-0.00100458	-0.388236	FALSE
Lamp5_4	0.00814411	0.774138	TRUE
Sst_9	-0.00489392	-1.07903	FALSE
Endo_2	-0.00584622	-1.29812	FALSE
L6b_1	0.0278909	2.09725	TRUE
Astro_4	-0.00861019	-1.84699	FALSE
Pericyte_1	-0.0142454	-2.09725	FALSE
Micro-PVM_4-SEAAD	0.00983578	1.01658	FALSE
Sst Chodl_2	0.0201134	1.9569	TRUE
L6b_5	0.00458634	0.349627	FALSE
Endo_3	-0.00507109	-1.11189	FALSE
Lamp5_1	-0.00401911	-0.929716	FALSE
Sncg_2	-0.00427289	-0.986799	FALSE
Pvalb_8	0.00299013	0.0180343	FALSE
L6 CT_4	0.000776052	-0.236623	FALSE
Lymphocyte	-0.00884837	-1.9569	FALSE
Vip_14	-0.00725417	-1.60764	FALSE
L5 ET_1	0.00259181	-0.0541263	FALSE
Micro-PVM_2_1-SEAAD	-0.00674515	-1.48823	FALSE
OPC_1	0.0101911	1.07903	FALSE
L6b_3	-0.00650549	-1.38692	FALSE
Pericyte_2-SEAAD	-0.0151694	-2.29763	FALSE
Monocyte	-0.0337038	-2.68772	FALSE
Endo_1	0.00724538	0.726347	FALSE

### Sheet: c) MS PRS (PGS000809, controls 
CELL_TYPE	MEAN_NBHOOD_VAREXP	MEAN_NBHOOD_VAREXP_normed	SIGNIF
Oligo_4	0.00372651	0.236623	FALSE
L5 IT_5	0.00856556	0.774138	FALSE
L2/3 IT_5	0.006051	0.549396	FALSE
L5/6 NP_6	0.00197148	-0.0180343	FALSE
L4 IT_2	0.00689907	0.635381	FALSE
Pvalb_14	-0.00443273	-0.929716	FALSE
Pvalb_15	0.000632246	-0.218117	FALSE
L6 IT_2	0.000661074	-0.199685	FALSE
Lamp5_Lhx6_1	0.00503258	0.349627	FALSE
SMC-SEAAD	-0.00900171	-1.60764	FALSE
L2/3 IT_1	0.000857549	-0.14477	FALSE
Pvalb_2	-0.00198607	-0.528543	FALSE
Micro-PVM_2	0.0153565	1.29812	FALSE
L2/3 IT_6	0.00247831	0.0360744	FALSE
Vip_4	-0.00522258	-1.01658	FALSE
L4 IT_4	0.011084	0.986799	FALSE
Sst_13	0.0195996	1.54518	TRUE
Sst_11	-0.00746702	-1.38692	FALSE
Oligo_2_1-SEAAD	-0.00758458	-1.43573	FALSE
L5 IT_7	-0.00439618	-0.902283	FALSE
L2/3 IT_10	0.00257802	0.0721959	FALSE
L5/6 NP_1	0.00596811	0.528543	FALSE
L6 CT_2	0.00225174	0.0180343	FALSE
L5 IT_2	0.00961284	0.823767	FALSE
Vip_19	-0.000633727	-0.368863	FALSE
L2/3 IT_12	0.00372443	0.218117	FALSE
L2/3 IT_13	0.00179262	-0.0360744	FALSE
Sst_23	-0.00169288	-0.467296	FALSE
OPC_2	0.00400004	0.273885	FALSE
Astro_2	-0.00630739	-1.25733	FALSE
Lamp5_6	0.00199697	0	FALSE
Lamp5_2	0.00284399	0.12657	FALSE
Oligo_1	0.0083707	0.750029	FALSE
Vip_11	-0.0040335	-0.875513	FALSE
Vip_16	-0.00898059	-1.54518	FALSE
Vip_1	-0.00345732	-0.703066	FALSE
L2/3 IT_7	0.00921674	0.798707	FALSE
Lamp5_5	-0.000492593	-0.349627	FALSE
L2/3 IT_8	0.00575104	0.447275	FALSE
Chandelier_2	-0.00342592	-0.657606	FALSE
Astro_1	0.000890466	-0.12657	FALSE
Sst_10	0.00651531	0.613466	FALSE
Sst_20	0.002958	0.163019	FALSE
Vip_13	-0.00567936	-1.18149	FALSE
L6b_6	0.0195761	1.48823	TRUE
Sst Chodl_1	0.0135644	1.18149	FALSE
L5 IT_6	-0.000945958	-0.388236	FALSE
L6 IT_1	0.00318114	0.181322	FALSE
L2/3 IT_3	0.0113886	1.07903	FALSE
L5 IT_1	0.00342965	0.199685	FALSE
Astro_5	0.00151991	-0.0541263	FALSE
Pvalb_12	0.0207672	1.60764	TRUE
Sst_12	0.0164796	1.38692	TRUE
Sst_19	0.0376707	2.29763	TRUE
L6 IT Car3_3	0.000699446	-0.163019	FALSE
Vip_21	-0.0108014	-1.67709	FALSE
Pvalb_1	0.00286304	0.14477	FALSE
Micro-PVM_2_3-SEAAD	-0.0191912	-2.09725	FALSE
VLMC_1	0.0149766	1.25733	FALSE
Sst_1	0.0024979	0.0541263	FALSE
Oligo_2	-0.000360754	-0.311533	FALSE
Vip_23	-0.00523231	-1.04729	FALSE
Sncg_1	-0.000486759	-0.33052	FALSE
Pvalb_3	-0.00316317	-0.635381	FALSE
Pvalb_7	-0.00279273	-0.591841	FALSE
Sst_25	0.00835817	0.726347	FALSE
L4 IT_3	0.00758256	0.703066	FALSE
Astro_6-SEAAD	-0.0675074	-2.68772	FALSE
Pax6_1	-0.00162594	-0.447275	FALSE
L2/3 IT_2	-0.00188282	-0.507918	FALSE
L6 IT Car3_1	0.00447004	0.311533	FALSE
L4 IT_1	0.0062045	0.57049	FALSE
Chandelier_1	-0.00377239	-0.798707	FALSE
OPC_2_1-SEAAD	-0.0034862	-0.726347	FALSE
Pvalb_9	0.00589833	0.467296	FALSE
Astro_3	0.0106232	0.849356	FALSE
Vip_12	-0.00133605	-0.407755	FALSE
Micro-PVM_1	0.00121342	-0.0721959	FALSE
Sst_5	0.0113435	1.04729	FALSE
Micro-PVM_3-SEAAD	0.00276724	0.108412	FALSE
L6 CT_1	0.00066157	-0.181322	FALSE
Vip_9	-0.00732587	-1.3412	FALSE
L5/6 NP_4	0.00637799	0.591841	FALSE
Sst_3	0.0111027	1.01658	FALSE
Pvalb_6	-0.00279911	-0.613466	FALSE
Sncg_8	-0.00358827	-0.750029	FALSE
Sst_2	0.00414135	0.292657	FALSE
L5 IT_3	0.0107371	0.902283	FALSE
Vip_6	0.000201371	-0.25521	FALSE
L5/6 NP_2	-0.00274884	-0.57049	FALSE
Lamp5_3	0.000531515	-0.236623	FALSE
Sst_7	0.0110231	0.957868	FALSE
Vip_5	0.00591152	0.507918	FALSE
Vip_15	-0.00534478	-1.11189	FALSE
Sncg_4	0.00472224	0.33052	FALSE
Pvalb_10	0.00552216	0.427432	FALSE
Sncg_5	1.27845e-05	-0.292657	FALSE
Vip_18	-0.00146613	-0.427432	FALSE
Sncg_6	-0.00676834	-1.29812	FALSE
L6b_2	0.0138374	1.21853	TRUE
Pvalb_5	-0.00871052	-1.48823	FALSE
OPC_2_2-SEAAD	-0.0187011	-1.9569	FALSE
Vip_2	-0.00500597	-0.957868	FALSE
L6b_4	0.0106654	0.875513	TRUE
L6 IT Car3_2	0.0054266	0.407755	FALSE
Sst_22	0.00505873	0.368863	FALSE
Sncg_3	-0.00387093	-0.823767	FALSE
Sst_4	0.0121548	1.11189	TRUE
L6 CT_3	8.46938e-05	-0.273885	FALSE
Pvalb_13	0.00272894	0.090289	FALSE
Pax6_3	-0.0153896	-1.84699	FALSE
L5 ET_2	0.0069357	0.657606	FALSE
Pax6_2	-0.00531001	-1.07903	FALSE
Oligo_3	-0.0034555	-0.68016	FALSE
Pax6_4	-0.0124389	-1.75572	FALSE
L5/6 NP_3	0.00590522	0.487507	FALSE
Lamp5_4	-0.00177413	-0.487507	FALSE
Sst_9	0.00698406	0.68016	FALSE
Endo_2	0.0323729	2.09725	TRUE
L6b_1	0.0253203	1.75572	TRUE
Astro_4	-0.00215166	-0.549396	FALSE
Pericyte_1	0.0129091	1.14599	FALSE
Micro-PVM_4-SEAAD	0.0433416	2.68772	FALSE
Sst Chodl_2	0.001153	-0.090289	FALSE
L6b_5	0.0189775	1.43573	TRUE
Endo_3	0.0279719	1.9569	TRUE
Lamp5_1	0.00386838	0.25521	FALSE
Sncg_2	-0.00504956	-0.986799	FALSE
Pvalb_8	-0.00362234	-0.774138	FALSE
L6 CT_4	-0.00565762	-1.14599	FALSE
Lymphocyte	-0.00620165	-1.21853	FALSE
Vip_14	-0.00396427	-0.849356	FALSE
L5 ET_1	0.0108434	0.929716	FALSE
Micro-PVM_2_1-SEAAD	-0.0311733	-2.29763	FALSE
OPC_1	0.00108815	-0.108412	FALSE
L6b_3	0.0225552	1.67709	FALSE
Pericyte_2-SEAAD	0.00512843	0.388236	FALSE
Monocyte	0.0271997	1.84699	TRUE
Endo_1	0.0161492	1.3412	FALSE

### Sheet: d) PD PRS (PGS000903, controls 
CELL_TYPE	MEAN_NBHOOD_VAREXP	MEAN_NBHOOD_VAREXP_normed	SIGNIF
Oligo_4	-0.00543042	-0.349627	FALSE
L5 IT_5	-0.00298999	0.12657	FALSE
L2/3 IT_5	-0.00215709	0.25521	FALSE
L5/6 NP_6	0.00209326	0.703066	FALSE
L4 IT_2	-0.000764515	0.388236	FALSE
Pvalb_14	-0.00581594	-0.388236	FALSE
Pvalb_15	-0.00785626	-1.01658	FALSE
L6 IT_2	0.00458654	0.929716	FALSE
Lamp5_Lhx6_1	-0.0061796	-0.57049	FALSE
SMC-SEAAD	0.00126296	0.68016	FALSE
L2/3 IT_1	-0.00204603	0.273885	FALSE
Pvalb_2	-0.00747592	-0.902283	FALSE
Micro-PVM_2	0.024271	1.84699	TRUE
L2/3 IT_6	0.0101936	1.29812	TRUE
Vip_4	-0.00633215	-0.635381	FALSE
L4 IT_4	0.00504017	0.957868	FALSE
Sst_13	-0.00728852	-0.823767	FALSE
Sst_11	0.00354115	0.849356	FALSE
Oligo_2_1-SEAAD	-0.00869916	-1.11189	FALSE
L5 IT_7	-0.00123206	0.349627	FALSE
L2/3 IT_10	-0.000552224	0.427432	FALSE
L5/6 NP_1	0.00766851	1.18149	TRUE
L6 CT_2	-0.00195271	0.311533	FALSE
L5 IT_2	-0.00266198	0.163019	FALSE
Vip_19	-0.00454127	-0.218117	FALSE
L2/3 IT_12	0.00535222	0.986799	FALSE
L2/3 IT_13	-0.00202972	0.292657	FALSE
Sst_23	-0.00268421	0.14477	FALSE
OPC_2	0.00679119	1.14599	FALSE
Astro_2	0.0062251	1.04729	FALSE
Lamp5_6	-0.00399735	-0.090289	FALSE
Lamp5_2	-0.00461475	-0.236623	FALSE
Oligo_1	-0.00411873	-0.12657	FALSE
Vip_11	-0.00965661	-1.29812	FALSE
Vip_16	-0.00244981	0.218117	FALSE
Vip_1	-0.00410352	-0.108412	FALSE
L2/3 IT_7	0.00873656	1.25733	FALSE
Lamp5_5	6.93225e-05	0.57049	FALSE
L2/3 IT_8	0.00103401	0.657606	FALSE
Chandelier_2	-0.00593092	-0.467296	FALSE
Astro_1	0.013704	1.3412	FALSE
Sst_10	-0.00734782	-0.849356	FALSE
Sst_20	-0.000491988	0.467296	FALSE
Vip_13	-0.00772299	-0.986799	FALSE
L6b_6	0.00237037	0.774138	FALSE
Sst Chodl_1	-0.0180717	-2.68772	FALSE
L5 IT_6	0.00226725	0.750029	FALSE
L6 IT_1	0.00665751	1.11189	FALSE
L2/3 IT_3	-0.0134639	-1.84699	FALSE
L5 IT_1	-0.00225912	0.236623	FALSE
Astro_5	0.0162574	1.48823	TRUE
Pvalb_12	-0.00924739	-1.18149	FALSE
Sst_12	-0.00720548	-0.750029	FALSE
Sst_19	-0.00624538	-0.591841	FALSE
L6 IT Car3_3	-0.00517504	-0.292657	FALSE
Vip_21	-0.00517799	-0.311533	FALSE
Pvalb_1	-0.00596411	-0.507918	FALSE
Micro-PVM_2_3-SEAAD	0.0355974	1.9569	TRUE
VLMC_1	0.00353317	0.823767	FALSE
Sst_1	-0.00302875	0.108412	FALSE
Oligo_2	-0.00956774	-1.25733	FALSE
Vip_23	-0.00521097	-0.33052	FALSE
Sncg_1	-0.00674568	-0.657606	FALSE
Pvalb_3	-0.00872094	-1.14599	FALSE
Pvalb_7	-0.00394055	-0.0721959	FALSE
Sst_25	-0.0031404	0.0721959	FALSE
L4 IT_3	-0.00319685	0.0541263	FALSE
Astro_6-SEAAD	0.055421	2.29763	TRUE
Pax6_1	-0.00592963	-0.447275	FALSE
L2/3 IT_2	-0.000151664	0.507918	FALSE
L6 IT Car3_1	-0.00336661	0.0360744	FALSE
L4 IT_1	0.000802225	0.613466	FALSE
Chandelier_1	-0.00818549	-1.07903	FALSE
OPC_2_1-SEAAD	0.00828461	1.21853	FALSE
Pvalb_9	-0.00987136	-1.3412	FALSE
Astro_3	0.0166208	1.54518	TRUE
Vip_12	-0.00999815	-1.38692	FALSE
Micro-PVM_1	0.0204667	1.67709	TRUE
Sst_5	-0.00445493	-0.181322	FALSE
Micro-PVM_3-SEAAD	0.0179072	1.60764	TRUE
L6 CT_1	-0.00307654	0.090289	FALSE
Vip_9	-0.0101353	-1.43573	FALSE
L5/6 NP_4	-0.00248212	0.199685	FALSE
Sst_3	-0.00590103	-0.427432	FALSE
Pvalb_6	-0.0124367	-1.75572	FALSE
Sncg_8	-0.0147277	-2.29763	FALSE
Sst_2	-0.00543536	-0.368863	FALSE
L5 IT_3	-0.00436902	-0.163019	FALSE
Vip_6	-0.00724203	-0.798707	FALSE
L5/6 NP_2	0.00664302	1.07903	TRUE
Lamp5_3	-0.00112039	0.368863	FALSE
Sst_7	0.00544432	1.01658	FALSE
Vip_5	-0.00741538	-0.875513	FALSE
Vip_15	-0.00625391	-0.613466	FALSE
Sncg_4	-0.0137667	-1.9569	FALSE
Pvalb_10	-0.00388291	-0.0541263	FALSE
Sncg_5	-0.0145182	-2.09725	FALSE
Vip_18	-0.00680584	-0.68016	FALSE
Sncg_6	-0.00608672	-0.528543	FALSE
L6b_2	-0.00253426	0.181322	FALSE
Pvalb_5	-0.00790113	-1.04729	FALSE
OPC_2_2-SEAAD	0.088345	2.68772	TRUE
Vip_2	-0.00721257	-0.774138	FALSE
L6b_4	0.00213555	0.726347	FALSE
L6 IT Car3_2	-0.00342768	0.0180343	FALSE
Sst_22	-0.00344477	0	FALSE
Sncg_3	-0.000441808	0.487507	FALSE
Sst_4	-0.00615046	-0.549396	FALSE
L6 CT_3	-0.00373777	-0.0180343	FALSE
Pvalb_13	-0.000615124	0.407755	FALSE
Pax6_3	-0.0104599	-1.60764	FALSE
L5 ET_2	-0.0115149	-1.67709	FALSE
Pax6_2	0.000414676	0.591841	FALSE
Oligo_3	-0.00691261	-0.726347	FALSE
Pax6_4	-0.00422656	-0.14477	FALSE
L5/6 NP_3	0.00410518	0.875513	FALSE
Lamp5_4	-0.00589205	-0.407755	FALSE
Sst_9	-0.00387817	-0.0360744	FALSE
Endo_2	0.00428951	0.902283	FALSE
L6b_1	0.013738	1.38692	TRUE
Astro_4	0.00282819	0.798707	FALSE
Pericyte_1	-0.00755984	-0.929716	FALSE
Micro-PVM_4-SEAAD	0.0148491	1.43573	FALSE
Sst Chodl_2	-0.0101456	-1.48823	FALSE
L6b_5	-5.10943e-05	0.549396	FALSE
Endo_3	-0.00690736	-0.703066	FALSE
Lamp5_1	-0.000123165	0.528543	FALSE
Sncg_2	-0.00472082	-0.25521	FALSE
Pvalb_8	-0.00171813	0.33052	FALSE
L6 CT_4	-0.00593465	-0.487507	FALSE
Lymphocyte	-0.000544822	0.447275	FALSE
Vip_14	-0.00955018	-1.21853	FALSE
L5 ET_1	-0.00489684	-0.273885	FALSE
Micro-PVM_2_1-SEAAD	0.0361595	2.09725	TRUE
OPC_1	-0.00452274	-0.199685	FALSE
L6b_3	-0.0104387	-1.54518	FALSE
Pericyte_2-SEAAD	0.000982422	0.635381	FALSE
Monocyte	0.0239422	1.75572	FALSE
Endo_1	-0.00756596	-0.957868	FALSE
