## Supplementary Table 22 for "scEPS integrates genetic and single-cell disease atlas data to provide granular mechanistic insights into complex human diseases"

### Sheet: a) IPF (all donors)
CELL_TYPE	MEAN_NBHOOD_VAREXP	MEAN_NBHOOD_VAREXP_normed	SIGNIF
AT2	0.0362527	0.484675	TRUE
Proliferating - Epi	0.0659396	1.13634	TRUE
Ciliated	0.0484481	0.6929	TRUE
AT1	0.0543769	0.849957	FALSE
Secretory - SCGB3A2+	0.123918	1.81342	TRUE
Basal	0.164309	2.26921	TRUE
Transitional AT2	0.00747577	-0.849957	FALSE
Secretory - SCGB1A1+/MUC5B+	0.0850568	1.39575	TRUE
KRT5-/KRT17+	0.0122852	-0.551348	FALSE
Secretory - SCGB1A1+/SCGB3A2+	0.0369469	0.551348	TRUE
Differentiating ciliated	0.01996	0	FALSE
PNEC	0.000249881	-1.03146	FALSE
PLIN2+ FB	0.00863839	-0.769055	FALSE
MyoFB	0.0141826	-0.420092	FALSE
Adventitial FB	0.0161715	-0.175782	TRUE
Mesothelial	0.00940208	-0.6929	FALSE
Alveolar FB	0.0667506	1.25549	TRUE
MyoFB - Activated	0.0602456	1.03146	TRUE
SMC	-0.000683462	-1.13634	FALSE
Pericyte	0.0576217	0.936847	TRUE
Venule	0.0243084	0.175782	TRUE
Arteriole	0.0267751	0.235329	FALSE
Lymphatic	0.0151683	-0.357216	TRUE
Systemic venous	0.0503536	0.769055	TRUE
aCap	0.0131871	-0.484675	FALSE
gCap	0.0454552	0.620568	FALSE
Inflamed	-0.00481251	-1.39575	FALSE
Monocyte	0.0166944	-0.116853	TRUE
Monocyte-derived macrophage	0.0323502	0.357216	TRUE
Inflammatory monocyte	0.0152326	-0.295723	TRUE
moDC	0.0271158	0.295723	TRUE
cDC1	0.0158889	-0.235329	TRUE
cDC2	0.0339076	0.420092	TRUE
Alveolar macrophage	0.000434072	-0.936847	FALSE
Proliferating - Imm	0.0211219	0.0583267	TRUE
NK	-0.00309826	-1.25549	FALSE
Plasma	-0.0115409	-1.81342	FALSE
Interstitial macrophage	0.0874334	1.57059	TRUE
CD4	-0.0125741	-2.26921	FALSE
Mast	0.0113407	-0.620568	FALSE
CD8/NKT	-0.0103334	-1.57059	FALSE
pDC	0.0167161	-0.0583267	TRUE
B cells	0.0242221	0.116853	TRUE

### Sheet: b) IPF PRS (PGS001791, controls
CELL_TYPE	MEAN_NBHOOD_VAREXP	MEAN_NBHOOD_VAREXP_normed	SIGNIF
AT2	-0.00847671	-0.936847	FALSE
Proliferating - Epi	-0.0101411	-1.13634	FALSE
Ciliated	0.00851355	0.357216	FALSE
AT1	-0.00286221	-0.484675	FALSE
Secretory - SCGB3A2+	0.000952842	-0.0583267	FALSE
Basal	0.01058	0.551348	FALSE
Transitional AT2	-0.0204762	-1.57059	FALSE
Secretory - SCGB1A1+/MUC5B+	4.05232e-06	-0.116853	FALSE
KRT5-/KRT17+	-0.000645719	-0.175782	FALSE
Secretory - SCGB1A1+/SCGB3A2+	0.00231667	0.175782	FALSE
Differentiating ciliated	0.00274856	0.295723	FALSE
PNEC	-0.00597156	-0.769055	FALSE
PLIN2+ FB	-0.00367467	-0.551348	FALSE
MyoFB	-0.00265597	-0.420092	FALSE
Adventitial FB	-0.00240785	-0.357216	FALSE
Mesothelial	-0.00432214	-0.620568	FALSE
Alveolar FB	0.0329895	0.849957	FALSE
Pericyte	0.0480487	1.25549	FALSE
SMC	-0.0092055	-1.03146	FALSE
MyoFB - Activated	0.0520909	1.57059	FALSE
Venule	-0.00570824	-0.6929	FALSE
Arteriole	-0.00110304	-0.235329	FALSE
Lymphatic	0.0095297	0.484675	FALSE
Systemic venous	0.0204112	0.6929	FALSE
aCap	-0.0306173	-1.81342	FALSE
gCap	-0.0680495	-2.26921	FALSE
Inflamed	0.060308	1.81342	FALSE
Monocyte	0.0204461	0.769055	FALSE
Monocyte-derived macrophage	-0.00140113	-0.295723	FALSE
NK	0.00167012	0.0583267	FALSE
Inflammatory monocyte	0.0497202	1.39575	TRUE
moDC	0.00189503	0.116853	FALSE
B cells	0.00932147	0.420092	FALSE
cDC1	-0.0116694	-1.25549	FALSE
cDC2	0.0024139	0.235329	FALSE
Alveolar macrophage	-0.00610362	-0.849957	FALSE
Proliferating - Imm	0.00124172	0	FALSE
Plasma	0.0443965	1.13634	FALSE
Interstitial macrophage	0.0348734	0.936847	FALSE
CD4	0.061614	2.26921	TRUE
Mast	0.0411821	1.03146	FALSE
CD8/NKT	0.0127328	0.620568	FALSE
pDC	-0.0193396	-1.39575	FALSE

### Sheet: c) COPD PRS (PGS001783, control
CELL_TYPE	MEAN_NBHOOD_VAREXP	MEAN_NBHOOD_VAREXP_normed	SIGNIF
AT2	-0.00361396	1.03146	FALSE
Proliferating - Epi	-0.0185859	0.175782	FALSE
Ciliated	-0.0208013	0	FALSE
AT1	0.0143942	1.57059	TRUE
Secretory - SCGB3A2+	-0.0211056	-0.0583267	FALSE
Basal	-0.00657766	0.849957	FALSE
Transitional AT2	-0.0387043	-1.13634	FALSE
Secretory - SCGB1A1+/MUC5B+	0.00089063	1.13634	FALSE
KRT5-/KRT17+	-0.0176886	0.357216	FALSE
Secretory - SCGB1A1+/SCGB3A2+	-0.00772746	0.769055	FALSE
Differentiating ciliated	-0.0136918	0.551348	FALSE
PNEC	-0.0356059	-1.03146	FALSE
PLIN2+ FB	-0.00966025	0.6929	FALSE
MyoFB	-0.0187935	0.0583267	FALSE
Adventitial FB	0.00807492	1.25549	FALSE
Mesothelial	-0.0315818	-0.6929	FALSE
Alveolar FB	-0.0271539	-0.295723	FALSE
Pericyte	0.0193071	1.81342	FALSE
SMC	-0.0423333	-1.25549	FALSE
MyoFB - Activated	-0.0187056	0.116853	FALSE
Venule	-0.0323959	-0.849957	FALSE
Arteriole	-0.0308336	-0.620568	FALSE
Lymphatic	-0.0185188	0.235329	FALSE
Systemic venous	-0.0274433	-0.357216	FALSE
aCap	-0.0617785	-2.26921	FALSE
gCap	-0.0111246	0.620568	FALSE
Inflamed	0.0507288	2.26921	FALSE
Monocyte	-0.0165972	0.420092	FALSE
Monocyte-derived macrophage	-0.0305435	-0.551348	FALSE
NK	-0.00636034	0.936847	FALSE
Inflammatory monocyte	-0.02553	-0.175782	FALSE
moDC	-0.0266357	-0.235329	FALSE
B cells	-0.060505	-1.81342	FALSE
cDC1	-0.0184087	0.295723	FALSE
cDC2	-0.0277286	-0.420092	FALSE
Alveolar macrophage	-0.0319054	-0.769055	FALSE
Proliferating - Imm	-0.03032	-0.484675	FALSE
Plasma	-0.052432	-1.39575	FALSE
Interstitial macrophage	-0.0211647	-0.116853	FALSE
CD4	0.00910911	1.39575	FALSE
Mast	-0.060138	-1.57059	FALSE
CD8/NKT	-0.013753	0.484675	FALSE
pDC	-0.0329563	-0.936847	FALSE

### Sheet: d) FEV1FVC PRS (PGS003862, ctrl
CELL_TYPE	MEAN_NBHOOD_VAREXP	MEAN_NBHOOD_VAREXP_normed	SIGNIF
AT2	0.00299504	0.849957	FALSE
Proliferating - Epi	-0.00424686	0.357216	FALSE
Ciliated	-0.00161235	0.484675	FALSE
AT1	-0.0114818	-0.116853	FALSE
Secretory - SCGB3A2+	-0.0177867	-0.551348	FALSE
Basal	-0.0143082	-0.357216	FALSE
Transitional AT2	-0.0204435	-0.6929	FALSE
Secretory - SCGB1A1+/MUC5B+	-0.000374221	0.769055	FALSE
KRT5-/KRT17+	-0.0850136	-2.26921	FALSE
Secretory - SCGB1A1+/SCGB3A2+	-0.0259786	-0.849957	FALSE
Differentiating ciliated	0.0405479	1.81342	FALSE
PNEC	-0.0130191	-0.235329	FALSE
PLIN2+ FB	-0.018915	-0.620568	FALSE
MyoFB	-0.00535705	0.235329	FALSE
Adventitial FB	-0.0460309	-1.81342	FALSE
Mesothelial	0.0432182	2.26921	FALSE
Alveolar FB	-0.0442884	-1.57059	FALSE
Pericyte	-0.0218853	-0.769055	FALSE
SMC	-0.0270126	-0.936847	FALSE
MyoFB - Activated	-0.0319528	-1.13634	FALSE
Venule	-0.0155415	-0.484675	FALSE
Arteriole	-0.0102963	0.0583267	FALSE
Lymphatic	-0.0331516	-1.25549	FALSE
Systemic venous	-0.0420578	-1.39575	FALSE
aCap	0.01846	1.57059	FALSE
gCap	-0.0275735	-1.03146	FALSE
Inflamed	-0.00207879	0.420092	FALSE
Monocyte	-0.000765044	0.6929	FALSE
Monocyte-derived macrophage	-0.0015153	0.551348	FALSE
NK	0.0152395	1.25549	FALSE
Inflammatory monocyte	-0.00691442	0.175782	FALSE
moDC	-0.0106915	0	FALSE
B cells	-0.00108112	0.620568	FALSE
cDC1	-0.0142429	-0.295723	FALSE
cDC2	-0.0117295	-0.175782	FALSE
Alveolar macrophage	0.0111838	1.13634	FALSE
Proliferating - Imm	0.00362061	1.03146	FALSE
Plasma	0.0181757	1.39575	FALSE
Interstitial macrophage	-0.00441603	0.295723	FALSE
CD4	0.00308495	0.936847	FALSE
Mast	-0.00704152	0.116853	FALSE
CD8/NKT	-0.0144295	-0.420092	FALSE
pDC	-0.0110742	-0.0583267	FALSE
