## Supplementary Table 23 for "scEPS integrates genetic and single-cell disease atlas data to provide granular mechanistic insights into complex human diseases"

### Sheet: a) AD (all donors)
CELL_TYPE	MEAN_SCORE	MEAN_SCORE_normed	SIGNIF
Oligo_4	0.0932662	0.14477	TRUE
L5 IT_5	0.0931068	0.0541263	FALSE
L2/3 IT_5	0.0924465	-0.12657	FALSE
L5/6 NP_6	0.0952739	0.487507	FALSE
L2/3 IT_1	0.0931604	0.090289	FALSE
L2/3 IT_13	0.0936279	0.199685	FALSE
L4 IT_2	0.0936718	0.236623	FALSE
OPC_2	0.0887664	-0.657606	FALSE
Pvalb_14	0.0865717	-1.07903	FALSE
Pvalb_15	0.090711	-0.388236	FALSE
L4 IT_1	0.0890541	-0.635381	FALSE
Sst_13	0.0831462	-1.9569	FALSE
Lamp5_Lhx6_1	0.0940449	0.311533	FALSE
L6 IT_2	0.0945202	0.368863	FALSE
Astro_1	0.09601	0.613466	FALSE
Vip_12	0.0931132	0.0721959	FALSE
SMC-SEAAD	0.105153	1.38692	TRUE
Pvalb_2	0.0894026	-0.549396	FALSE
Micro-PVM_2	0.148027	1.9569	TRUE
Astro_2	0.0957618	0.549396	FALSE
L2/3 IT_6	0.0937726	0.273885	FALSE
L6b_6	0.0975826	0.902283	FALSE
Vip_4	0.0929383	0.0180343	FALSE
Lamp5_1	0.0907049	-0.407755	FALSE
Sncg_1	0.0841022	-1.60764	FALSE
L4 IT_4	0.0975316	0.875513	FALSE
Oligo_2	0.0930409	0.0360744	TRUE
Sst_11	0.0826668	-2.29763	FALSE
Oligo_2_1-SEAAD	0.088701	-0.68016	TRUE
L5 IT_7	0.0956272	0.528543	FALSE
L2/3 IT_10	0.0966105	0.68016	FALSE
L5/6 NP_1	0.0931802	0.108412	FALSE
L6 CT_2	0.0920665	-0.163019	FALSE
L5 IT_2	0.0892904	-0.591841	FALSE
Vip_19	0.0966244	0.703066	FALSE
Lamp5_3	0.0901813	-0.487507	FALSE
L2/3 IT_12	0.0934354	0.163019	FALSE
L5/6 NP_4	0.101068	1.18149	FALSE
Pvalb_8	0.0856821	-1.29812	FALSE
Sst_23	0.0853265	-1.43573	FALSE
Vip_2	0.0839277	-1.67709	FALSE
Lamp5_6	0.0839209	-1.75572	FALSE
Lamp5_2	0.0896595	-0.507918	FALSE
Oligo_1	0.0957681	0.57049	TRUE
L6 IT Car3_3	0.0971381	0.823767	FALSE
L2/3 IT_3	0.0909031	-0.349627	FALSE
Vip_11	0.087538	-0.849356	FALSE
Vip_16	0.0936859	0.25521	FALSE
Vip_1	0.0917783	-0.199685	FALSE
L2/3 IT_7	0.0924501	-0.108412	FALSE
Lamp5_5	0.0863742	-1.14599	FALSE
L2/3 IT_8	0.096826	0.774138	FALSE
Chandelier_2	0.0863135	-1.18149	FALSE
Pvalb_5	0.0866795	-0.986799	FALSE
Sncg_8	0.0855321	-1.38692	FALSE
Sst_3	0.0857256	-1.25733	FALSE
Micro-PVM_2_3-SEAAD	0.144034	1.84699	TRUE
Sst_10	0.085145	-1.48823	FALSE
Chandelier_1	0.0866008	-1.04729	FALSE
Astro_3	0.097937	0.957868	FALSE
Pvalb_3	0.0892078	-0.613466	FALSE
Sst_20	0.0837876	-1.84699	FALSE
Vip_13	0.0901836	-0.467296	FALSE
L5/6 NP_2	0.0926117	-0.0721959	FALSE
Sst Chodl_1	0.0978504	0.929716	FALSE
L2/3 IT_2	0.096033	0.635381	FALSE
L5 IT_6	0.0943123	0.33052	FALSE
Micro-PVM_3-SEAAD	0.148605	2.09725	TRUE
Sncg_6	0.094633	0.407755	FALSE
L6 IT_1	0.0945131	0.349627	FALSE
L5 IT_1	0.093956	0.292657	FALSE
Astro_5	0.0927191	-0.0360744	FALSE
Vip_23	0.0904407	-0.447275	FALSE
Pvalb_12	0.0872698	-0.957868	FALSE
Sst_12	0.0866511	-1.01658	FALSE
Sst_19	0.0816862	-2.68772	FALSE
Sst_9	0.0856099	-1.3412	FALSE
Vip_21	0.091004	-0.33052	FALSE
Pvalb_1	0.0906614	-0.427432	FALSE
VLMC_1	0.0966299	0.726347	FALSE
Sst_1	0.0927048	-0.0541263	FALSE
Sst_5	0.0874631	-0.875513	FALSE
Pvalb_7	0.0936672	0.218117	FALSE
L6 IT Car3_1	0.0994623	1.11189	FALSE
Sst_25	0.0842454	-1.54518	FALSE
Astro_6-SEAAD	0.0991853	1.04729	FALSE
L6b_2	0.0967633	0.750029	FALSE
L4 IT_3	0.0911171	-0.311533	FALSE
Pax6_1	0.091477	-0.25521	FALSE
Vip_6	0.0950263	0.447275	FALSE
OPC_2_1-SEAAD	0.0878207	-0.798707	FALSE
Pvalb_9	0.0894471	-0.528543	FALSE
Pericyte_1	0.0993557	1.07903	FALSE
Micro-PVM_1	0.140752	1.75572	TRUE
L5 ET_1	0.101809	1.25733	FALSE
L6 CT_1	0.0893836	-0.57049	FALSE
Vip_9	0.0911558	-0.292657	FALSE
OPC_2_2-SEAAD	0.0936111	0.181322	FALSE
Sncg_4	0.0882023	-0.774138	FALSE
Pvalb_6	0.0885008	-0.750029	FALSE
Sst_2	0.0858411	-1.21853	FALSE
L5 IT_3	0.0963137	0.657606	FALSE
Pvalb_13	0.0917224	-0.218117	FALSE
Pvalb_10	0.0886353	-0.726347	FALSE
Sst_7	0.090724	-0.368863	FALSE
L5/6 NP_3	0.0924039	-0.14477	FALSE
Vip_5	0.0946688	0.427432	FALSE
Vip_15	0.0864071	-1.11189	FALSE
Sncg_3	0.094578	0.388236	FALSE
Sncg_5	0.0874306	-0.902283	FALSE
Sst Chodl_2	0.091222	-0.273885	FALSE
Vip_18	0.0954673	0.507918	FALSE
L6 IT Car3_2	0.0991755	1.01658	FALSE
Vip_14	0.0917928	-0.181322	FALSE
Pax6_4	0.097128	0.798707	FALSE
L6b_4	0.100355	1.14599	FALSE
Sst_22	0.083104	-2.09725	FALSE
L5 ET_2	0.101697	1.21853	FALSE
L6b_1	0.0987864	0.986799	FALSE
Sst_4	0.0878117	-0.823767	FALSE
L6 CT_3	0.0928263	0	FALSE
Micro-PVM_4-SEAAD	0.118519	1.67709	TRUE
Pax6_3	0.097418	0.849356	FALSE
Pax6_2	0.0951599	0.467296	FALSE
L6 CT_4	0.0932583	0.12657	FALSE
Oligo_3	0.095889	0.591841	TRUE
OPC_1	0.0916664	-0.236623	FALSE
Lamp5_4	0.0873744	-0.929716	FALSE
Endo_2	0.114031	1.48823	FALSE
Lymphocyte	0.115107	1.54518	FALSE
Astro_4	0.0927211	-0.0180343	FALSE
L6b_5	0.102473	1.29812	FALSE
Endo_3	0.117477	1.60764	FALSE
Sncg_2	0.0886722	-0.703066	FALSE
L6b_3	0.102647	1.3412	FALSE
Micro-PVM_2_1-SEAAD	0.156016	2.68772	TRUE
Pericyte_2-SEAAD	0.092578	-0.090289	FALSE
Monocyte	0.154764	2.29763	TRUE
Endo_1	0.105473	1.43573	FALSE

### Sheet: b) AD (controls only)
CELL_TYPE	MEAN_SCORE	MEAN_SCORE_normed	SIGNIF
Oligo_4	0.0923097	-0.467296	FALSE
L5 IT_5	0.0940509	0	FALSE
L2/3 IT_5	0.0937328	-0.0541263	FALSE
L5/6 NP_6	0.0967782	0.549396	FALSE
L4 IT_2	0.0961858	0.467296	FALSE
Pvalb_14	0.0877698	-1.21853	FALSE
Pvalb_15	0.0926372	-0.368863	FALSE
L6 IT_2	0.0958782	0.273885	FALSE
Lamp5_Lhx6_1	0.0968338	0.57049	FALSE
SMC-SEAAD	0.109348	1.43573	TRUE
L2/3 IT_1	0.0940774	0.0180343	FALSE
Pvalb_2	0.0913459	-0.57049	FALSE
Micro-PVM_2	0.14792	1.9569	TRUE
L2/3 IT_6	0.0945683	0.163019	FALSE
Vip_4	0.0945628	0.14477	FALSE
L4 IT_4	0.0986589	0.875513	FALSE
Sst_13	0.0857449	-1.60764	FALSE
Sst_11	0.0837498	-2.29763	FALSE
Oligo_2_1-SEAAD	0.0901264	-0.750029	TRUE
L5 IT_7	0.0960734	0.407755	FALSE
L2/3 IT_10	0.097416	0.635381	FALSE
L5/6 NP_1	0.0950782	0.199685	FALSE
L6 CT_2	0.0932112	-0.199685	FALSE
L5 IT_2	0.0907996	-0.613466	FALSE
Vip_19	0.0988802	0.929716	FALSE
L2/3 IT_12	0.0944974	0.108412	FALSE
L2/3 IT_13	0.0943114	0.0541263	FALSE
Sst_23	0.086812	-1.43573	FALSE
OPC_2	0.0880437	-1.04729	FALSE
Astro_2	0.0963761	0.487507	FALSE
Lamp5_6	0.0852715	-1.67709	FALSE
Lamp5_2	0.0930699	-0.292657	FALSE
Oligo_1	0.0960311	0.349627	FALSE
Vip_11	0.0892534	-0.849356	FALSE
Vip_16	0.0958883	0.292657	FALSE
Vip_1	0.0936875	-0.0721959	FALSE
L2/3 IT_7	0.0932187	-0.181322	FALSE
Lamp5_5	0.0885549	-0.986799	FALSE
L2/3 IT_8	0.0975317	0.657606	FALSE
Chandelier_2	0.0877935	-1.18149	FALSE
Astro_1	0.0967731	0.528543	FALSE
Sst_10	0.0883749	-1.01658	FALSE
Sst_20	0.0847833	-1.9569	FALSE
Vip_13	0.0923159	-0.447275	FALSE
L6b_6	0.0989992	0.957868	FALSE
Sst Chodl_1	0.0985271	0.823767	FALSE
L5 IT_6	0.0952384	0.218117	FALSE
L6 IT_1	0.095937	0.311533	FALSE
L2/3 IT_3	0.0921405	-0.487507	FALSE
L5 IT_1	0.0961381	0.447275	FALSE
Astro_5	0.0931906	-0.218117	FALSE
Pvalb_12	0.088853	-0.902283	FALSE
Sst_12	0.0879736	-1.11189	FALSE
Sst_19	0.0835228	-2.68772	FALSE
L6 IT Car3_3	0.098212	0.774138	FALSE
Vip_21	0.0931656	-0.25521	FALSE
Pvalb_1	0.0924261	-0.427432	FALSE
Micro-PVM_2_3-SEAAD	0.145623	1.84699	TRUE
VLMC_1	0.0953024	0.236623	FALSE
Sst_1	0.0960478	0.368863	FALSE
Oligo_2	0.0928513	-0.33052	TRUE
Vip_23	0.0930314	-0.311533	FALSE
Sncg_1	0.0852266	-1.75572	FALSE
Pvalb_3	0.090673	-0.68016	FALSE
Pvalb_7	0.096101	0.427432	FALSE
Sst_25	0.0852245	-1.84699	FALSE
L4 IT_3	0.0931117	-0.273885	FALSE
Astro_6-SEAAD	0.101077	1.11189	FALSE
Pax6_1	0.0934088	-0.108412	FALSE
L2/3 IT_2	0.0971892	0.613466	FALSE
L6 IT Car3_1	0.0997118	1.04729	FALSE
L4 IT_1	0.0914216	-0.549396	FALSE
Chandelier_1	0.0887795	-0.929716	FALSE
OPC_2_1-SEAAD	0.0907102	-0.635381	FALSE
Pvalb_9	0.0918276	-0.528543	FALSE
Astro_3	0.0987285	0.902283	FALSE
Vip_12	0.094548	0.12657	FALSE
Micro-PVM_1	0.138739	1.75572	TRUE
Sst_5	0.0906874	-0.657606	FALSE
Micro-PVM_3-SEAAD	0.148369	2.09725	TRUE
L6 CT_1	0.090815	-0.591841	FALSE
Vip_9	0.0931771	-0.236623	FALSE
L5/6 NP_4	0.102629	1.14599	FALSE
Sst_3	0.087484	-1.3412	FALSE
Pvalb_6	0.0904857	-0.703066	FALSE
Sncg_8	0.08677	-1.48823	FALSE
Sst_2	0.0876388	-1.25733	FALSE
L5 IT_3	0.0976896	0.726347	FALSE
Vip_6	0.097541	0.68016	FALSE
L5/6 NP_2	0.0943321	0.090289	FALSE
Lamp5_3	0.0925386	-0.388236	FALSE
Sst_7	0.0939449	-0.0180343	FALSE
Vip_5	0.0965769	0.507918	FALSE
Vip_15	0.0880315	-1.07903	FALSE
Sncg_4	0.0889989	-0.875513	FALSE
Pvalb_10	0.0899244	-0.774138	FALSE
Sncg_5	0.0887672	-0.957868	FALSE
Vip_18	0.0977558	0.750029	FALSE
Sncg_6	0.0960708	0.388236	FALSE
L6b_2	0.0976551	0.703066	FALSE
Pvalb_5	0.0879453	-1.14599	FALSE
OPC_2_2-SEAAD	0.0937557	-0.0360744	FALSE
Vip_2	0.0859555	-1.54518	FALSE
L6b_4	0.102769	1.18149	FALSE
L6 IT Car3_2	0.0995626	1.01658	FALSE
Sst_22	0.0840973	-2.09725	FALSE
Sncg_3	0.0957602	0.25521	FALSE
Sst_4	0.0901555	-0.726347	FALSE
L6 CT_3	0.0934018	-0.12657	FALSE
Pvalb_13	0.0933865	-0.14477	FALSE
Pax6_3	0.0986351	0.849356	FALSE
L5 ET_2	0.102794	1.21853	FALSE
Pax6_2	0.096852	0.591841	FALSE
Oligo_3	0.0959675	0.33052	TRUE
Pax6_4	0.0982986	0.798707	FALSE
L5/6 NP_3	0.0943236	0.0721959	FALSE
Lamp5_4	0.0894344	-0.823767	FALSE
Sst_9	0.0874879	-1.29812	FALSE
Endo_2	0.11334	1.48823	FALSE
L6b_1	0.0999066	1.07903	FALSE
Astro_4	0.0924796	-0.407755	FALSE
Pericyte_1	0.0993175	0.986799	FALSE
Micro-PVM_4-SEAAD	0.131438	1.67709	TRUE
Sst Chodl_2	0.0926576	-0.349627	FALSE
L6b_5	0.104095	1.3412	FALSE
Endo_3	0.118718	1.60764	FALSE
Lamp5_1	0.0947008	0.181322	FALSE
Sncg_2	0.0896939	-0.798707	FALSE
Pvalb_8	0.0872244	-1.38692	FALSE
L6 CT_4	0.0942153	0.0360744	FALSE
Lymphocyte	0.115168	1.54518	FALSE
Vip_14	0.093565	-0.090289	FALSE
L5 ET_1	0.103144	1.25733	FALSE
Micro-PVM_2_1-SEAAD	0.154402	2.29763	TRUE
OPC_1	0.0921194	-0.507918	FALSE
L6b_3	0.104661	1.38692	FALSE
Pericyte_2-SEAAD	0.0933052	-0.163019	FALSE
Monocyte	0.155089	2.68772	TRUE
Endo_1	0.103518	1.29812	FALSE

### Sheet: c) MS (controls only)
CELL_TYPE	MEAN_SCORE	MEAN_SCORE_normed	SIGNIF
Oligo_4	0.0843539	-1.3412	FALSE
L5 IT_5	0.095	0.368863	FALSE
L2/3 IT_5	0.0942422	0.236623	FALSE
L5/6 NP_6	0.0922033	-0.199685	FALSE
L4 IT_2	0.0980606	0.726347	FALSE
Pvalb_14	0.0859233	-0.929716	FALSE
Pvalb_15	0.0932784	0.090289	FALSE
L6 IT_2	0.097037	0.549396	FALSE
Lamp5_Lhx6_1	0.0942095	0.218117	FALSE
SMC-SEAAD	0.125692	1.38692	TRUE
L2/3 IT_1	0.0935511	0.14477	FALSE
Pvalb_2	0.0911253	-0.349627	FALSE
Micro-PVM_2	0.1411	1.60764	TRUE
L2/3 IT_6	0.0941956	0.181322	FALSE
Vip_4	0.0919822	-0.25521	FALSE
L4 IT_4	0.0974755	0.591841	FALSE
Sst_13	0.0861331	-0.902283	FALSE
Sst_11	0.0803364	-2.68772	FALSE
Oligo_2_1-SEAAD	0.0834036	-1.48823	FALSE
L5 IT_7	0.0962662	0.467296	FALSE
L2/3 IT_10	0.09752	0.613466	FALSE
L5/6 NP_1	0.0926269	-0.0721959	FALSE
L6 CT_2	0.0948475	0.311533	FALSE
L5 IT_2	0.0920497	-0.218117	FALSE
Vip_19	0.0976735	0.657606	FALSE
L2/3 IT_12	0.0939552	0.163019	FALSE
L2/3 IT_13	0.0949716	0.33052	FALSE
Sst_23	0.0832717	-1.54518	FALSE
OPC_2	0.0896482	-0.591841	FALSE
Astro_2	0.110024	1.14599	TRUE
Lamp5_6	0.0820623	-1.9569	FALSE
Lamp5_2	0.0905427	-0.407755	FALSE
Oligo_1	0.0876358	-0.750029	FALSE
Vip_11	0.0876855	-0.726347	FALSE
Vip_16	0.0949785	0.349627	FALSE
Vip_1	0.0900586	-0.487507	FALSE
L2/3 IT_7	0.0926892	-0.0360744	FALSE
Lamp5_5	0.0849374	-1.21853	FALSE
L2/3 IT_8	0.0969604	0.507918	FALSE
Chandelier_2	0.0835133	-1.43573	FALSE
Astro_1	0.11032	1.18149	TRUE
Sst_10	0.0898957	-0.507918	FALSE
Sst_20	0.0815515	-2.09725	FALSE
Vip_13	0.0897027	-0.549396	FALSE
L6b_6	0.0960584	0.407755	FALSE
Sst Chodl_1	0.0975615	0.635381	FALSE
L5 IT_6	0.0962701	0.487507	FALSE
L6 IT_1	0.0960796	0.447275	FALSE
L2/3 IT_3	0.092293	-0.163019	FALSE
L5 IT_1	0.0970307	0.528543	FALSE
Astro_5	0.105201	1.07903	TRUE
Pvalb_12	0.0891259	-0.613466	FALSE
Sst_12	0.085441	-1.04729	FALSE
Sst_19	0.0830658	-1.67709	FALSE
L6 IT Car3_3	0.0999114	0.849356	FALSE
Vip_21	0.0880356	-0.68016	FALSE
Pvalb_1	0.0911778	-0.33052	FALSE
Micro-PVM_2_3-SEAAD	0.143217	1.75572	TRUE
VLMC_1	0.116134	1.21853	TRUE
Sst_1	0.0931491	0.0541263	FALSE
Oligo_2	0.0854837	-1.01658	FALSE
Vip_23	0.0903204	-0.447275	FALSE
Sncg_1	0.0821312	-1.84699	FALSE
Pvalb_3	0.0901634	-0.467296	FALSE
Pvalb_7	0.0944127	0.25521	FALSE
Sst_25	0.0812894	-2.29763	FALSE
L4 IT_3	0.0934551	0.108412	FALSE
Astro_6-SEAAD	0.116422	1.25733	TRUE
Pax6_1	0.0889784	-0.635381	FALSE
L2/3 IT_2	0.0960589	0.427432	FALSE
L6 IT Car3_1	0.100843	0.902283	FALSE
L4 IT_1	0.0935167	0.12657	FALSE
Chandelier_1	0.0853631	-1.11189	FALSE
OPC_2_1-SEAAD	0.0926707	-0.0541263	FALSE
Pvalb_9	0.091695	-0.273885	FALSE
Astro_3	0.109242	1.11189	TRUE
Vip_12	0.0905474	-0.388236	FALSE
Micro-PVM_1	0.138583	1.48823	TRUE
Sst_5	0.0878515	-0.703066	FALSE
Micro-PVM_3-SEAAD	0.14405	1.84699	TRUE
L6 CT_1	0.0927817	-0.0180343	FALSE
Vip_9	0.0930532	0	FALSE
L5/6 NP_4	0.0979916	0.703066	FALSE
Sst_3	0.084624	-1.25733	FALSE
Pvalb_6	0.0898162	-0.528543	FALSE
Sncg_8	0.0832099	-1.60764	FALSE
Sst_2	0.0845939	-1.29812	FALSE
L5 IT_3	0.098308	0.750029	FALSE
Vip_6	0.097467	0.57049	FALSE
L5/6 NP_2	0.0922767	-0.181322	FALSE
Lamp5_3	0.0896744	-0.57049	FALSE
Sst_7	0.0908515	-0.368863	FALSE
Vip_5	0.0942073	0.199685	FALSE
Vip_15	0.0856937	-0.986799	FALSE
Sncg_4	0.085306	-1.18149	FALSE
Pvalb_10	0.0889419	-0.657606	FALSE
Sncg_5	0.0853951	-1.07903	FALSE
Vip_18	0.0947538	0.292657	FALSE
Sncg_6	0.0903697	-0.427432	FALSE
L6b_2	0.0958211	0.388236	FALSE
Pvalb_5	0.0866352	-0.823767	FALSE
OPC_2_2-SEAAD	0.0983663	0.774138	FALSE
Vip_2	0.0838967	-1.38692	FALSE
L6b_4	0.0992198	0.823767	FALSE
L6 IT Car3_2	0.0999383	0.875513	FALSE
Sst_22	0.0827068	-1.75572	FALSE
Sncg_3	0.0931905	0.0721959	FALSE
Sst_4	0.0867284	-0.798707	FALSE
L6 CT_3	0.0924184	-0.108412	FALSE
Pvalb_13	0.0916133	-0.292657	FALSE
Pax6_3	0.0923907	-0.12657	FALSE
L5 ET_2	0.103029	1.04729	FALSE
Pax6_2	0.0946073	0.273885	FALSE
Oligo_3	0.0857736	-0.957868	FALSE
Pax6_4	0.0931419	0.0360744	FALSE
L5/6 NP_3	0.0920465	-0.236623	FALSE
Lamp5_4	0.0862381	-0.875513	FALSE
Sst_9	0.0873376	-0.774138	FALSE
Endo_2	0.140355	1.54518	TRUE
L6b_1	0.0985129	0.798707	FALSE
Astro_4	0.102233	1.01658	TRUE
Pericyte_1	0.12403	1.3412	TRUE
Micro-PVM_4-SEAAD	0.143078	1.67709	TRUE
Sst Chodl_2	0.0923337	-0.14477	FALSE
L6b_5	0.100966	0.929716	FALSE
Endo_3	0.150898	2.09725	TRUE
Lamp5_1	0.0913747	-0.311533	FALSE
Sncg_2	0.0853268	-1.14599	FALSE
Pvalb_8	0.0863542	-0.849356	FALSE
L6 CT_4	0.0930624	0.0180343	FALSE
Lymphocyte	0.157836	2.29763	TRUE
Vip_14	0.0925185	-0.090289	FALSE
L5 ET_1	0.101585	0.986799	FALSE
Micro-PVM_2_1-SEAAD	0.150614	1.9569	TRUE
OPC_1	0.0977786	0.68016	FALSE
L6b_3	0.101078	0.957868	FALSE
Pericyte_2-SEAAD	0.116977	1.29812	TRUE
Monocyte	0.166488	2.68772	TRUE
Endo_1	0.132214	1.43573	TRUE

### Sheet: d) PD (controls only)
CELL_TYPE	MEAN_SCORE	MEAN_SCORE_normed	SIGNIF
Oligo_4	0.104788	-1.3412	FALSE
L5 IT_5	0.124214	0.507918	FALSE
L2/3 IT_5	0.126429	0.849356	TRUE
L5/6 NP_6	0.119976	0.090289	FALSE
L4 IT_2	0.122035	0.311533	FALSE
Pvalb_14	0.108428	-0.929716	FALSE
Pvalb_15	0.117718	-0.14477	FALSE
L6 IT_2	0.125484	0.726347	FALSE
Lamp5_Lhx6_1	0.115754	-0.311533	FALSE
SMC-SEAAD	0.125094	0.635381	FALSE
L2/3 IT_1	0.119622	0.0360744	FALSE
Pvalb_2	0.114349	-0.388236	FALSE
Micro-PVM_2	0.128664	1.29812	FALSE
L2/3 IT_6	0.121894	0.292657	FALSE
Vip_4	0.116275	-0.273885	FALSE
L4 IT_4	0.125604	0.750029	FALSE
Sst_13	0.108685	-0.902283	FALSE
Sst_11	0.0981208	-2.68772	FALSE
Oligo_2_1-SEAAD	0.103795	-1.54518	FALSE
L5 IT_7	0.126322	0.823767	FALSE
L2/3 IT_10	0.127702	1.18149	FALSE
L5/6 NP_1	0.116256	-0.292657	FALSE
L6 CT_2	0.122696	0.388236	FALSE
L5 IT_2	0.118101	-0.0721959	FALSE
Vip_19	0.119866	0.0541263	FALSE
L2/3 IT_12	0.125252	0.68016	FALSE
L2/3 IT_13	0.12674	0.957868	TRUE
Sst_23	0.103428	-1.60764	FALSE
OPC_2	0.120597	0.163019	FALSE
Astro_2	0.126466	0.875513	FALSE
Lamp5_6	0.102682	-1.84699	FALSE
Lamp5_2	0.111418	-0.657606	FALSE
Oligo_1	0.111206	-0.68016	FALSE
Vip_11	0.111487	-0.635381	FALSE
Vip_16	0.118179	-0.0541263	FALSE
Vip_1	0.109444	-0.823767	FALSE
L2/3 IT_7	0.119056	-0.0360744	FALSE
Lamp5_5	0.106417	-1.18149	FALSE
L2/3 IT_8	0.126708	0.929716	FALSE
Chandelier_2	0.107782	-1.01658	FALSE
Astro_1	0.127143	1.04729	FALSE
Sst_10	0.114377	-0.368863	FALSE
Sst_20	0.0995936	-2.29763	FALSE
Vip_13	0.112517	-0.507918	FALSE
L6b_6	0.127167	1.07903	FALSE
Sst Chodl_1	0.127296	1.11189	FALSE
L5 IT_6	0.12594	0.798707	FALSE
L6 IT_1	0.124574	0.591841	FALSE
L2/3 IT_3	0.125187	0.657606	TRUE
L5 IT_1	0.121837	0.273885	FALSE
Astro_5	0.120154	0.108412	FALSE
Pvalb_12	0.111594	-0.613466	FALSE
Sst_12	0.110341	-0.750029	FALSE
Sst_19	0.106205	-1.21853	FALSE
L6 IT Car3_3	0.128266	1.25733	FALSE
Vip_21	0.108854	-0.875513	FALSE
Pvalb_1	0.117589	-0.163019	FALSE
Micro-PVM_2_3-SEAAD	0.129683	1.38692	FALSE
VLMC_1	0.122667	0.368863	FALSE
Sst_1	0.122466	0.349627	FALSE
Oligo_2	0.106949	-1.07903	FALSE
Vip_23	0.108381	-0.957868	FALSE
Sncg_1	0.102111	-1.9569	FALSE
Pvalb_3	0.113902	-0.427432	FALSE
Pvalb_7	0.124093	0.487507	FALSE
Sst_25	0.102725	-1.75572	FALSE
L4 IT_3	0.123318	0.427432	FALSE
Astro_6-SEAAD	0.132427	1.84699	FALSE
Pax6_1	0.115117	-0.349627	FALSE
L2/3 IT_2	0.123801	0.447275	FALSE
L6 IT Car3_1	0.132216	1.75572	FALSE
L4 IT_1	0.119918	0.0721959	FALSE
Chandelier_1	0.109333	-0.849356	FALSE
OPC_2_1-SEAAD	0.124498	0.57049	FALSE
Pvalb_9	0.12071	0.181322	FALSE
Astro_3	0.124836	0.613466	FALSE
Vip_12	0.112421	-0.528543	FALSE
Micro-PVM_1	0.122829	0.407755	FALSE
Sst_5	0.1116	-0.591841	FALSE
Micro-PVM_3-SEAAD	0.130436	1.54518	FALSE
L6 CT_1	0.119556	0	FALSE
Vip_9	0.119435	-0.0180343	FALSE
L5/6 NP_4	0.125272	0.703066	FALSE
Sst_3	0.107093	-1.04729	FALSE
Pvalb_6	0.11196	-0.57049	FALSE
Sncg_8	0.104151	-1.43573	FALSE
Sst_2	0.105276	-1.29812	FALSE
L5 IT_3	0.124417	0.549396	FALSE
Vip_6	0.124254	0.528543	FALSE
L5/6 NP_2	0.117792	-0.12657	FALSE
Lamp5_3	0.110393	-0.726347	FALSE
Sst_7	0.116585	-0.236623	FALSE
Vip_5	0.120548	0.14477	FALSE
Vip_15	0.106173	-1.25733	FALSE
Sncg_4	0.104594	-1.38692	FALSE
Pvalb_10	0.11333	-0.467296	FALSE
Sncg_5	0.104124	-1.48823	FALSE
Vip_18	0.11554	-0.33052	FALSE
Sncg_6	0.113742	-0.447275	FALSE
L6b_2	0.126827	0.986799	FALSE
Pvalb_5	0.109519	-0.798707	FALSE
OPC_2_2-SEAAD	0.125921	0.774138	FALSE
Vip_2	0.103354	-1.67709	FALSE
L6b_4	0.127313	1.14599	FALSE
L6 IT Car3_2	0.131606	1.67709	FALSE
Sst_22	0.101942	-2.09725	FALSE
Sncg_3	0.117076	-0.199685	FALSE
Sst_4	0.11258	-0.487507	FALSE
L6 CT_3	0.122445	0.33052	FALSE
Pvalb_13	0.117101	-0.181322	FALSE
Pax6_3	0.121711	0.25521	FALSE
L5 ET_2	0.135913	2.29763	FALSE
Pax6_2	0.120501	0.12657	FALSE
Oligo_3	0.109559	-0.774138	FALSE
Pax6_4	0.121025	0.236623	FALSE
L5/6 NP_3	0.119583	0.0180343	FALSE
Lamp5_4	0.106434	-1.14599	FALSE
Sst_9	0.11108	-0.703066	FALSE
Endo_2	0.12773	1.21853	FALSE
L6b_1	0.126557	0.902283	FALSE
Astro_4	0.11796	-0.090289	FALSE
Pericyte_1	0.127005	1.01658	FALSE
Micro-PVM_4-SEAAD	0.116946	-0.218117	FALSE
Sst Chodl_2	0.117911	-0.108412	FALSE
L6b_5	0.129786	1.43573	FALSE
Endo_3	0.13458	2.09725	FALSE
Lamp5_1	0.111975	-0.549396	FALSE
Sncg_2	0.107817	-0.986799	FALSE
Pvalb_8	0.106722	-1.11189	FALSE
L6 CT_4	0.124051	0.467296	FALSE
Lymphocyte	0.116525	-0.25521	FALSE
Vip_14	0.11403	-0.407755	FALSE
L5 ET_1	0.134382	1.9569	FALSE
Micro-PVM_2_1-SEAAD	0.137332	2.68772	FALSE
OPC_1	0.12959	1.3412	FALSE
L6b_3	0.131501	1.60764	FALSE
Pericyte_2-SEAAD	0.1208	0.218117	FALSE
Monocyte	0.130344	1.48823	FALSE
Endo_1	0.120776	0.199685	FALSE
