## Supplementary Table 24 for "scEPS integrates genetic and single-cell disease atlas data to provide granular mechanistic insights into complex human diseases"

### Sheet: a) IPF (all donors)
CELL_TYPE	MEAN_SCORE	MEAN_SCORE_normed	SIGNIF
AT2	0.0579763	-0.116853	FALSE
Proliferating - Epi	0.0697248	1.39575	FALSE
Ciliated	0.0697933	1.57059	FALSE
AT1	0.0668319	1.25549	FALSE
Secretory - SCGB3A2+	0.0592962	0.175782	FALSE
Basal	0.0593645	0.235329	FALSE
Transitional AT2	0.0656162	0.936847	FALSE
Secretory - SCGB1A1+/MUC5B+	0.0519779	-0.769055	TRUE
KRT5-/KRT17+	0.0751186	2.26921	FALSE
Secretory - SCGB1A1+/SCGB3A2+	0.0485671	-1.57059	FALSE
Differentiating ciliated	0.0646935	0.769055	FALSE
PNEC	0.0707628	1.81342	FALSE
PLIN2+ FB	0.0611037	0.420092	FALSE
MyoFB	0.0587344	0.116853	FALSE
Adventitial FB	0.0575057	-0.235329	FALSE
Mesothelial	0.0579679	-0.175782	FALSE
Alveolar FB	0.0661583	1.03146	FALSE
Pericyte	0.0643117	0.6929	FALSE
SMC	0.0617007	0.551348	FALSE
MyoFB - Activated	0.0607476	0.357216	FALSE
Venule	0.0584319	0.0583267	FALSE
Arteriole	0.0614715	0.484675	FALSE
Lymphatic	0.0638523	0.620568	FALSE
Systemic venous	0.0600471	0.295723	FALSE
aCap	0.0581152	-0.0583267	FALSE
gCap	0.0536621	-0.420092	FALSE
Inflamed	0.0582823	0	FALSE
Monocyte	0.0489364	-1.39575	FALSE
Monocyte-derived macrophage	0.0523425	-0.6929	FALSE
NK	0.0505205	-1.03146	FALSE
Inflammatory monocyte	0.051449	-0.849957	FALSE
moDC	0.0531577	-0.620568	FALSE
B cells	0.046588	-1.81342	FALSE
cDC1	0.0512005	-0.936847	FALSE
cDC2	0.0547797	-0.357216	FALSE
Alveolar macrophage	0.0531778	-0.551348	FALSE
Proliferating - Imm	0.0647918	0.849957	FALSE
Plasma	0.0388846	-2.26921	FALSE
Interstitial macrophage	0.0534587	-0.484675	FALSE
CD4	0.0497525	-1.25549	FALSE
Mast	0.0562952	-0.295723	FALSE
CD8/NKT	0.0499629	-1.13634	FALSE
pDC	0.0666889	1.13634	FALSE

### Sheet: b) IPF (controls only)
CELL_TYPE	MEAN_SCORE	MEAN_SCORE_normed	SIGNIF
AT2	0.0563744	-0.420092	FALSE
Proliferating - Epi	0.0724947	1.39575	FALSE
Ciliated	0.0807109	2.26921	FALSE
AT1	0.0668072	0.849957	FALSE
Secretory - SCGB3A2+	0.0624066	0.484675	FALSE
Basal	0.0607018	0.295723	FALSE
Transitional AT2	0.0671351	0.936847	FALSE
Secretory - SCGB1A1+/MUC5B+	0.0467938	-1.57059	FALSE
KRT5-/KRT17+	0.0742373	1.81342	FALSE
Secretory - SCGB1A1+/SCGB3A2+	0.0466072	-1.81342	FALSE
Differentiating ciliated	0.0648464	0.6929	FALSE
PNEC	0.0676701	1.03146	FALSE
PLIN2+ FB	0.0577284	-0.175782	FALSE
MyoFB	0.0589225	0.0583267	FALSE
Adventitial FB	0.055985	-0.484675	FALSE
Mesothelial	0.0554217	-0.551348	FALSE
Alveolar FB	0.0626914	0.551348	FALSE
Pericyte	0.0590046	0.116853	FALSE
SMC	0.0658105	0.769055	FALSE
MyoFB - Activated	0.0703079	1.25549	FALSE
Venule	0.0588429	0	FALSE
Arteriole	0.0621565	0.420092	FALSE
Lymphatic	0.0639556	0.620568	FALSE
Systemic venous	0.0609603	0.357216	FALSE
aCap	0.0563778	-0.357216	FALSE
gCap	0.0537346	-0.6929	FALSE
Inflamed	0.0571266	-0.295723	FALSE
Monocyte	0.0499097	-1.13634	FALSE
Monocyte-derived macrophage	0.0538647	-0.620568	FALSE
NK	0.0522511	-0.936847	FALSE
Inflammatory monocyte	0.0530527	-0.769055	FALSE
moDC	0.0575807	-0.235329	FALSE
B cells	0.0493648	-1.25549	FALSE
cDC1	0.0596186	0.175782	FALSE
cDC2	0.0599739	0.235329	FALSE
Alveolar macrophage	0.0524591	-0.849957	FALSE
Proliferating - Imm	0.0689768	1.13634	FALSE
Plasma	0.0441042	-2.26921	FALSE
Interstitial macrophage	0.058824	-0.0583267	FALSE
CD4	0.0478709	-1.39575	FALSE
Mast	0.0580302	-0.116853	FALSE
CD8/NKT	0.0502245	-1.03146	FALSE
pDC	0.0728894	1.57059	FALSE

### Sheet: c) COPD (controls only)
CELL_TYPE	MEAN_SCORE	MEAN_SCORE_normed	SIGNIF
AT2	0.0495638	-0.769055	FALSE
Proliferating - Epi	0.0644039	0.357216	FALSE
Ciliated	0.0810215	1.57059	FALSE
AT1	0.0658484	0.620568	FALSE
Secretory - SCGB3A2+	0.0551886	-0.295723	FALSE
Basal	0.055535	-0.235329	FALSE
Transitional AT2	0.0632692	0.175782	FALSE
Secretory - SCGB1A1+/MUC5B+	0.0378131	-2.26921	FALSE
KRT5-/KRT17+	0.0683493	1.03146	FALSE
Secretory - SCGB1A1+/SCGB3A2+	0.0403546	-1.81342	FALSE
Differentiating ciliated	0.0602595	-0.116853	FALSE
PNEC	0.0649688	0.484675	FALSE
PLIN2+ FB	0.0609109	0.0583267	FALSE
MyoFB	0.0742172	1.25549	FALSE
Adventitial FB	0.0673107	0.849957	FALSE
Mesothelial	0.061579	0.116853	FALSE
Alveolar FB	0.0792111	1.39575	FALSE
Pericyte	0.0725197	1.13634	FALSE
SMC	0.0874151	2.26921	TRUE
MyoFB - Activated	0.0818956	1.81342	FALSE
Venule	0.0682901	0.936847	FALSE
Arteriole	0.0636915	0.235329	FALSE
Lymphatic	0.0666095	0.769055	FALSE
Systemic venous	0.0661167	0.6929	FALSE
aCap	0.0645435	0.420092	FALSE
gCap	0.0658471	0.551348	FALSE
Inflamed	0.0639756	0.295723	FALSE
Monocyte	0.0434346	-1.57059	FALSE
Monocyte-derived macrophage	0.0454545	-1.03146	FALSE
NK	0.0537461	-0.357216	FALSE
Inflammatory monocyte	0.0481349	-0.849957	FALSE
moDC	0.0516733	-0.551348	FALSE
B cells	0.047876	-0.936847	FALSE
cDC1	0.0521484	-0.420092	FALSE
cDC2	0.051903	-0.484675	FALSE
Alveolar macrophage	0.0443192	-1.25549	FALSE
Proliferating - Imm	0.0583548	-0.175782	FALSE
Plasma	0.0438683	-1.39575	FALSE
Interstitial macrophage	0.0514683	-0.620568	FALSE
CD4	0.0450955	-1.13634	FALSE
Mast	0.0606461	-0.0583267	FALSE
CD8/NKT	0.0507026	-0.6929	FALSE
pDC	0.0608575	0	FALSE

### Sheet: d) FEV1FVC (controls only)
CELL_TYPE	MEAN_SCORE	MEAN_SCORE_normed	SIGNIF
AT2	0.0639772	-0.551348	TRUE
Proliferating - Epi	0.0743223	0.0583267	FALSE
Ciliated	0.0876616	0.936847	FALSE
AT1	0.0845419	0.620568	TRUE
Secretory - SCGB3A2+	0.0723863	-0.116853	TRUE
Basal	0.0660067	-0.420092	FALSE
Transitional AT2	0.0816068	0.295723	TRUE
Secretory - SCGB1A1+/MUC5B+	0.0457755	-2.26921	FALSE
KRT5-/KRT17+	0.0890733	1.03146	TRUE
Secretory - SCGB1A1+/SCGB3A2+	0.0497707	-1.57059	FALSE
Differentiating ciliated	0.0670237	-0.357216	FALSE
PNEC	0.0731856	-0.0583267	FALSE
PLIN2+ FB	0.0847683	0.6929	TRUE
MyoFB	0.0939984	1.13634	TRUE
Adventitial FB	0.0980701	1.39575	TRUE
Mesothelial	0.0800666	0.175782	TRUE
Alveolar FB	0.106759	2.26921	TRUE
Pericyte	0.0949966	1.25549	TRUE
SMC	0.104814	1.81342	TRUE
MyoFB - Activated	0.102064	1.57059	TRUE
Venule	0.0852835	0.769055	TRUE
Arteriole	0.0830773	0.420092	TRUE
Lymphatic	0.080454	0.235329	TRUE
Systemic venous	0.0823421	0.357216	TRUE
aCap	0.0838077	0.484675	TRUE
gCap	0.0855415	0.849957	TRUE
Inflamed	0.0840283	0.551348	TRUE
Monocyte	0.0523673	-1.39575	FALSE
Monocyte-derived macrophage	0.0600699	-1.03146	FALSE
NK	0.0600857	-0.936847	FALSE
Inflammatory monocyte	0.0619394	-0.769055	FALSE
moDC	0.0708134	-0.235329	FALSE
B cells	0.0627955	-0.620568	FALSE
cDC1	0.0697955	-0.295723	FALSE
cDC2	0.0734791	0	FALSE
Alveolar macrophage	0.0608419	-0.849957	FALSE
Proliferating - Imm	0.0710892	-0.175782	FALSE
Plasma	0.0477561	-1.81342	FALSE
Interstitial macrophage	0.0626608	-0.6929	FALSE
CD4	0.0561608	-1.25549	FALSE
Mast	0.0640384	-0.484675	FALSE
CD8/NKT	0.0593866	-1.13634	FALSE
pDC	0.0747292	0.116853	FALSE
